# Cost-effective sequence analysis of 113 genes in 1,192 probands with retinitis pigmentosa and Leber congenital amaurosis

**DOI:** 10.1101/2022.11.24.22282656

**Authors:** Daan M. Panneman, Rebekkah J. Hitti-Malin, Lara K. Holtes, Suzanne E. de Bruijn, Janine Reurink, Erica G.M. Boonen, Muhammad Imran Khan, Manir Ali, Sten Andréasson, Elfride De Baere, Sandro Banfi, Miriam Bauwens, Tamar Ben-Yosef, Béatrice Bocquet, Marieke De Bruyne, Berta de la Cerda, Frauke Coppieters, Pietro Farinelli, Thomas Guignard, Chris F. Inglehearn, Marianthi Karali, Ulrika Kjellström, Robert Koenekoop, Bart de Koning, Bart P. Leroy, Martin McKibbin, Isabelle Meunier, Konstantinos Nikopoulos, Koji M. Nishiguchi, James A. Poulter, Carlo Rivolta, Enrique Rodríguez de la Rúa, Patrick Saunders, Francesca Simonelli, Yasmin Tatour, Francesco Testa, Alberta A.H.J. Thiadens, Carmel Toomes, Anna M. Tracewska, Hoai Viet Tran, Hiroaki Ushida, Veronika Vaclavik, Virginie J.M. Verhoeven, Maartje van de Vorst, Christian Gilissen, Alexander Hoischen, Frans P.M. Cremers, Susanne Roosing

## Abstract

Retinitis pigmentosa (RP) and Leber congenital amaurosis (LCA) are two groups of inherited retinal diseases (IRDs) where the rod photoreceptors degenerate followed by the cone photoreceptors of the retina. A genetic diagnosis for IRDs is challenging since >280 genes are associated with these conditions. While whole exome sequencing (WES) is commonly used by diagnostic facilities, the costs and required infrastructure prevent its global applicability. Previous studies have shown the cost-effectiveness of sequence analysis using single molecule Molecular Inversion Probes (smMIPs) in a cohort of patients diagnosed with Stargardt disease and other maculopathies. Here, we introduce a smMIPs panel that targets the exons and splice sites of all currently known genes associated with RP and LCA, the entire *RPE65* gene, known causative deep-intronic variants leading to pseudo-exons, and part of the RP17 region associated with autosomal dominant RP, by using a total of 16,812 smMIPs. The RP-LCA smMIPs panel was used to screen 1,192 probands from an international cohort of predominantly RP and LCA cases. After genetic analysis, a diagnostic yield of 56% was obtained which is on par with results from WES analysis. The effectiveness and the reduced costs compared to WES renders the RP-LCA smMIPs panel a competitive approach to provide IRD patients with a genetic diagnosis, especially in countries with restricted access to genetic testing.
