## Supplemental Table 1 - Gene list including phenotypes for "Cost-effective sequence analysis of 113 genes in 1,192 probands with retinitis pigmentosa and Leber congenital amaurosis"

### Sheet: Blad1
Supplementary Table S1: List of genes targeted in the RP-LCA smMIPs panel and reported phenotypes associated with each gene.
Gene/Locus	Phenotype 1	Phenotype 2	Phenotype 3
ABCA4	STGD1	RP ar	CD/CRD ar
ADIPOR1	RP ad
AGBL5	RP ar	MD ar
AHI1	RP ar	MD ar
AHR	RP ar
AIPL1	LCA ar	CD/CRD ad
ARHGEF18	RP ar
ARL2BP	RP ar
ARL3	RP ar
ARL6	BBS ar	RP ar
BBS1	BBS ar	RP ar
BBS2	BBS ar	RP ar
BBS9	BBS ar	RP ar
BEST1	MD ad	RP ar	RP ad
C2ORF71/PCARE	RP ar
C8ORF37	RP ar	CD/CRD ar	BBS ar
CABP4	CSNB ar	LCA ar
CCT2	LCA ar
CEP290	LCA ar	BBS ar
CERKL	RP ar	CD/CRD ar
CHM	CHM
CLCC1	RP ar
CLN3	RP ar	CRD ar
CLRN1	USH ar	RP ar
CLUAP1	LCA ar
CNGA1	RP ar
CNGB1	RP ar
CRB1	LCA ar	RP ar	other ad
CRX	LCA ad	LCA ar	RP ad
CWC27	RP ar	LCA ar
CYP4V2	RP ar	other ar
DHDDS	RP ar
DHX38	RP ar
EYS	RP ar
FAM161A	RP ar
GDF6	LCA ar
GNAT1	CSNB ar	RP ar
GNB3	CSNB ar
GPR179	CSNB ar
GRK1	CSNB ar
GRM6	CSNB ar
GUCY2D	LCA ar	CD/CRD ad
HGSNAT	CD	RP ar
HK1	RP ar	MD ar
IDH3A	RP ar	MD ar
IDH3B	RP ar
IFT140	LCA	RP ar
IFT172	BBS ar	MD ar	RP ar
IMPDH1	LCA ad	RP ad
IMPG2	RP ar
IQCB1	LCA ar
KCNJ13	LCA ar
KIAA1549	RP ar
KIZ	RP ar
KLHL7	RP ad
LCA5	LCA ar
LRAT	RP ar	LCA ar
LRIT3	CSNB ar
MAK	RP ar
MERTK	LCA	RP ar
MVK	RP ar
NEK2	RP ar
NMNAT1	LCA ar
NR2E3	RP ar	RP ad	other ar
NRL	RP ar	RP ad
NYX	CSNB xl
OAT	Gyrate atrophy ar
OFD1	RP xl
OTX2	LCA ad	MD ad
PDE6A	RP ar
PDE6B	RP ar	CSNB ad
PDE6G	RP ar
POMGN1	RP ar	MD ar
PRCD	RP ar
PROM1	RP ar	CD/CRD ad	MD ad
PRPF3	RP ad
PRPF31	RP ad
PRPF4	RP ad	MD ad
PRPF6	RP ad
PRPF8	RP ad
PRPH2	MD ad	CD/CRD ad	RP ad
RBP3	RP ar
RCBTB1	FEVR ad	RP ar
RD3	LCA ar
RDH12	LCA ar	RP ad
REEP6	RP ar
RGR	RP ar
RHO	RP ar	RP ad	CSNB ad
RLBP1	RP ar	other ar
ROM1	RP ad
RP1	RP ad	RP ar
RP1L1	RP ar	MD ad
RP2	RP xl
RPE65	LCA ar	RP ar	RP ad
RPGR	RP xl	CD/CRD xl	MD xl
RPGRIP1	LCA ar	CD/CRD ar
SAG	RP ar	CSNB ar
SAMD11	RP ar
SLC24A1	CSNB ar
SLC7A14	RP ar	MD ar
SNRNP200	RP ad
SPATA7	LCA ar	RP ar
SPP2	RP ad
TIMP3	SFD ad
TOPORS	RP ad
TRNT1	RP ar
TRPM1	CSNB ar
TTC8	BBS ar	RP ar
TULP1	LCA ar	RP ar
USH2A	USH ar	RP ar
WDR34	RP (RCD)
ZNF408	FEVR ad	RP ar
ZNF513	RP ar
Inheritance abbreviations: Autosomal dominant (ad); autosomal recessive (ar), X-linked (xl). Disease abbreviations: Bardet-Biedl syndrome (BBS); cone dystrophy (CD); cone-rod dystrophy (CRD); congenital stationary night blindness (CSNB); coroideremia (CHM); familial exudative vitreoretinopathy (FEVR); macular degeneration (MD); Leber congenital amaurosis (LCA); macular degeneration (MD); retiniti…
