## Supplemental Table 2 - DIVs and PEs for "Cost-effective sequence analysis of 113 genes in 1,192 probands with retinitis pigmentosa and Leber congenital amaurosis"

### Sheet: DIVs
Supplementary Table S2: Deep-intronic variants and resulting pseudo-exons targeted in the RP-LCA smMIPs study.
Chromosome	Gene	NM number	Genomic variant (hg19)	cDNA variant	Protein variant	Size of PE (nt)	Start genomic position PE	End genomic position PE	Reference
chr1	ABCA4	NM_000350.3	g.94466739C>A	c.6283-78G>T	p.[=,Asp2095Aspfr*12]	203	94466943	94466741	Khan et al. 2020 PMID: 32307445
chr1	ABCA4	NM_000350.3	g.94467632T>A	c.6148-84A>T	p.[=,Val2050Valfs*68,Ile2003Hisfs*30, Val2050_Leu2094del]	N/A: 3 splice products	94467810	94467638	Khan et al. 2020 PMID: 32307445
chr1	ABCA4	NM_000350.3	g.94481967C>A	c.5197-557G>T	p.Met1733*	188	94481973	94482160	Bauwens et al. 2019 PMID: 30670881
chr1	ABCA4	NM_000350.3	g.94483922G>T	c.5196+1216C>A	p.[=,Met1733Glufs*78]	73	94483998	94483926	Braun et al. 2013 PMID: 23918662; Khan et al. 2020 PMID: 32653833
chr1	ABCA4	NM_000350.3	g.94484001C>T	c.5196+1137G>A	p.[=,Met1733Glufs*78]	73	94483998	94483926	Braun et al. 2013 PMID: 23918662; Khan et al. 2020 PMID: 32653833
chr1	ABCA4	NM_000350.3	g.94484082T>C	c.5196+1056A>G	p.Met1733Valfs*2	177	94484258	94484082	Braun et al. 2013 PMID: 23918662; Khan et al. 2020 PMID: 32653833
chr1	ABCA4	NM_000350.3	g.94484125T>C	c.5196+1013A>G	p.Met1733Valfs*2	129	94484258	94484130	Khan et al. 2020, PMID: 32653833
chr1	ABCA4	NM_000350.3	g.94489769T>C	c.4634+741A>G	p.[Ser1545Serfs*51,=]	127	94489896	94489770	Khan et al. 2020 PMID: 32307445
chr1	ABCA4	NM_000350.3	g.94492936G>C	c.4539+2065C>G	p.[Arg1514Lysfs*35,=]	170	94493110	94492941	Khan et al. 2019 PMID: 31212395
chr1	ABCA4	NM_000350.3	g.94492937G>A	c.4539+2064C>T	p.[=,Arg1514Leufs*36]	345	94493110	94492766	Bauwens et al. 2019 PMID: 30670881
chr1	ABCA4	NM_000350.3	g.94492973G>A	c.4539+2028C>T	p.[=,Arg1514Leufs*36]	345	94493110	94492766	Braun et al. 2013 PMID: 23918662; Bax et al. 2015 PMID: 25363634; Albert et al. 2018 PMID: 29526278
chr1	ABCA4	NM_000350.3	g.94493000C>T	c.4539+2001G>A	p.[=,Arg1514Leufs*36]	345	94493110	94492766	Braun et al. 2013 PMID: 23918662; Bax et al. 2015 PMID: 25363634; Albert et al. 2018 PMID: 29526278
chr1	ABCA4	NM_000350.3	g.94493895G>A	c.4539+1106C>T	p.[Arg1514Glyfs*3,Arg1514Valfs*31]	68	94493968	94493901	Sangermano et al. 2019 PMID: 30643219; Bauwens et al. 2019 PMID: 30670881
chr1	ABCA4	NM_000350.3	g.94493901T>C	c.4539+1100A>G	p.[Arg1514Valfs*31,Arg1514Glyfs*3,=]	68	94493968	94493901	Sangermano et al. 2019 PMID: 30643219
chr1	ABCA4	NM_000350.3	g.94493901T>C	c.4539+1100A>G	p.[Arg1514Valfs*31,Arg1514Glyfs*3,=]	112	94494012	94493901	Sangermano et al. 2019 PMID: 30643219
chr1	ABCA4	NM_000350.3	g.94495923C>T	c.4352+61G>A	p.[Glu1452*,=]	57-nt intron retention	N/A	N/A	Fadaie et al. 2019 PMID: 31397521
chr1	ABCA4	NM_000350.3	g.94496509C>T	c.4253+43G>A	p.[=,Ile1377Hisfs*3]	Exon 28 skipping	N/A	N/A	Sangermano et al. 2019 PMID: 30643219
chr1	ABCA4	NM_000350.3	g.94509799G>A	c.3050+370C>T	p.Leu1018Glufs*4	205	94510005	94509801	Fadaie et al. 2019 PMID: 31397521
chr1	ABCA4	NM_000350.3	g.94510683G>A	c.2919-383C>T	Regulatory variant	Regulatory variant	94510933	94510433	Bauwens et al 2019 PMID: 30670881
chr1	ABCA4	NM_000350.3	g.94511126A>T	c.2919-826T>A	p.[Leu973Phefs*1,=]	133	94511257	94511125	Fadaie et al. 2019 PMID: 31397521
chr1	ABCA4	NM_000350.3	g.94517960G>A	c.2588-706C>T	p.Gly863Alafs*3	132	94518093	94517962	Khan et al. 2020 PMID: 32307445
chr1	ABCA4	NM_000350.3	g.94526829T>C	c.1938-514A>G	p.[Phe647Serfs*155,Phe647Serfs*22,=]	134	94527737	94527604	Khan et al. 2020 PMID: 32307445
chr1	ABCA4	NM_000350.3	g.94526829T>C	c.1938-514A>G	p.[Phe647Serfs*155,Phe647Serfs*22,=]	109	94526932	94526830	Khan et al. 2020 PMID: 32307445
chr1	ABCA4	NM_000350.3	g.94526934T>C	c.1938-619A>G	p.[Phe647Alafs*22,=]	134	94527737	94527604	Fadaie et al. 2019 PMID: 31397521
chr1	ABCA4	NM_000350.3	g.94526934T>C	c.1938-619A>G	p.[Phe647Alafs*22,=]	174	94527112	94526939	Fadaie et al. 2019 PMID: 31397521
chr1	ABCA4	NM_000350.3	g.94526936C>T	c.1938-621G>A	p.[=,Phe647Alafs*22,Phe647Serfs*22]	134	94527737	94527604	Khan et al. 2020 PMID: 32307445
chr1	ABCA4	NM_000350.3	g.94526936C>T	c.1938-621G>A	p.[=,Phe647Alafs*22,Phe647Serfs*22]	174	94527112	94526939	Khan et al. 2020 PMID: 32307445
chr1	ABCA4	NM_000350.3	g.94527698G>C	c.1937+435C>G	p.[=,Ser646Serfs*25]	134	94527737	94527604	Sangermano et al. 2019 PMID: 30643219
chr1	ABCA4	NM_000350.3	g.94528096G>C	c.1937+37C>G	p.Phe647*	36-nt intron retention	N/A	N/A	Khan et al. 2020 PMID: 32307445
chr1	ABCA4	NM_000350.3	g.94546780C>G	c.859-506G>C	p.[Phe287Thrfs*32,=]	56	94546777	94546721	Sangermano et al. 2019 PMID: 30643219
chr1	ABCA4	NM_000350.3	g.94546814G>C	c.859-540C>G	p.Phe287Tyrfs*33	142	94546959	94546820	Bauwens et al. 2019 PMID: 30670881
chr1	ABCA4	NM_000350.3	g.94546820C>T	c.859-546G>A	p.[Phe287Tyrfs*33,=]	142	94546959	94546820	Khan et al. 2020 PMID: 32307445
chr1	ABCA4	NM_000350.3	g.94546914T>C	c.859-640A>G	p.Phe287Tyrfs*69	46	94546959	94546913	Khan et al. 2020 PMID: 32307445
chr1	ABCA4	NM_000350.3	g.94549781G>A	c.769-784C>T	p.[=,Leu257Aspfs*3]	162	94549775	94549614	Sangermano et al. 2019 PMID: 30643219; Runhart et al. 2020 PMID: 32815999
chr1	ABCA4	NM_000350.3	g.94549785T>A	c.769-788A>T	p.Leu257Aspfs*3	162	94549775	94549614	Khan et al. 2020 PMID: 32307445
chr1	ABCA4	NM_000350.3	g.94561127G>A	c.768+3223C>T	Regulatory variant	Regulatory variant	N/A	N/A	Bauwens et al. 2019 PMID: 30670881
chr1	ABCA4	NM_000350.3	g.94566773T>C	c.570+1798A>G	p.Phe191Leufs*6	65	94566838	94566774	Khan et al. 2020 PMID: 32307445
chr1	ABCA4	NM_000350.3	g.94577158A>C	c.161-23T>G	p.[=,Cys54Serfs*14]	Partial exon skipping	N/A	N/A	Bauwens et al. 2019 PMID: 30670881
chr1	ABCA4	NM_000350.3	g.94580645A>C	c.67-2023T>G	p.[IIe23IIefs*30,=]	243	94580888	94580646	Khan et al. 2020 PMID: 32307445
chr16	ARL2BP	NM_012106.4	g.57284424G>A	c.390+5G>A	p.[His99Lysfs*9,Glu131Glyfs*9]	646	57284302	57284948	Fiorentino et al. PMID: 30210231
chr11	BBS1	NM_024649.5	g.66291105C>T	c.951+58C>T	p.Gly318Valfs*62	467	66290906	66291373	Abu-Safieh et al., PMID: 22353939
chr11	BBS1	NM_024649.5	g.66291682C>T	c.1110+329C>T	p.Gly318Valfs*36	240	66291562	66291802	Abu-Safieh et al., PMID: 22353939
chr7	BBS9	NM_001348041.4	g.33385984C>T	c.1329+1738C>T	p.(?)	144	33385819	33386004
chr12	CEP290	NM_025114.4	g.88494960T>C	c.2991+1655A>G	p.[Cys998*,=]	172	88494940	88495112	den Hollander et al. PMID: 16909394
chr12	CEP290	NM_025114.4	g.88497636A>C	c.2818-848T>G	p.Glu940Asnfs*7	1391	88496594	88497985	Data not shown
chrX	CHM	NM_000390.4	g.85127537G>C	c.1770+520C>G	p.(?)	91	85127467	85127558
chrX	CHM	NM_000390.4	g.85156714T>C	c.1245-521A>G	p.Lys415_Cys416ins22*	154	85156580	85156734	Dimopoulos et al. PMID: 27537265
chrX	CHM	NM_000390.4	g.85220593T>C	c.315-1536A>G	p.Ser105Argfs*10	264	85220349	85220613	Carss et al. 2017 PMID: 28041643
chrX	CHM	NM_000390.4	g.85223644A>T	c.315-4587T>A	p.(?)	140	85223524	85223664
chr3	CLRN1	NM_001195794.1	g.150660197A>C	c.254-649T>G	p.(?)	269	150660177	150660446
chr6	EYS	NM_001142800.2	g.65229204T>C	c.5644+70912A>G	p.Asp1882Glyfs*18	144	65229080	65229224	Fadaie et al. 2021
chr17	GPR179	NM_001004334.4	g.36494957C>T	c.903+343G>A	p.(?)	237	36494738	36494975
chr8	HGSNAT	NM_152419.3	g.43014996T>C	c.493+809T>C	p.(?)	167	43014851	43015018
chr8	HGSNAT	NM_152419.3	g.43028828_43028846del	c.821-28_821-10del	p.(?)	98	43028808	43028906
chr16	IFT140	NM_014714.4	g.1576595C>T	c.2577+25G>A	p.(?)	242	1576575	1576817
chr15	NR2E3	NM_014249.4	g.72107582G>A	c.1100+1124G>A	p.(?)	130	72107562	72107692
chr10	OAT	NM_001322968.2	g.126100239G>C	c.199+303C>G	p.(=)	182	126100219	126100401	Mitchell et al. 1991 PMID: 1992472
chrX	OFD1	NM_003611.3	g.13768358A>G	c.935+706A>G	p.(?)	106	13768272	13768378
chr19	PRPF31	NM_015629.4	g.54633399C>G	c.1374+654C>G	p.(?)	1007	54632411	54633418
chrX	RPGR	NM_000328.3	g.38160137C>T	c.1059+363G>A	p.Leu353_Val354ins*7	136	38160082	38159947	Neidhardt et al. 2007 PMID: 17405150
chr14	RPGRIP1	NM_020366.3	g.21789155C>G	c.1468-263G>C	p.Glu489_Pro490ins*4	117	21789168	21789285	Jamshidi et al. 2019 PMID: 30072743
chr14	RPGRIP1	NM_020366.3	g.21789588C>T	c.1611+27G>A	p.Gln537_Glu538ins*12	104-nt intron retention	N/A	N/A	Jamshidi et al. 2019 PMID: 30072743
chr3	TRNT1	NM_001367323.1	g.3188088T>C	c.609-26T>C	p.(?)	259	3188068	3188327
chr15	TRPM1	NM_001252024.2	g.31355292C>T	c.1016+29G>A	p.(?)	244	31355271	31355515
chr6	TULP1	NM_003322.6	g.35477388C>T	c.718+23G>A	p.Thr241Glyfs*23	20-nt intron retention	35477410	35477391	Verbakel et al. 2019 PMID: 30950243
chr1	USH2A	NM_206933.3	g.215827312T>C	c.14134-3169A>G	p.Gln14711_Val4712delinsGluLysProThrHis*	93	215827291	215827384	Baux et al. 2017 PMID: 29196752
chr1	USH2A	NM_206933.3	g.215967783T>C	c.9959-4159A>G	p.(=)	194	215967764	215967958	Liquori et al. 2015 PMID: 26629787
chr1	USH2A	NM_206933.3	g.216039721G>A	c.8845+628C>T	p.(=)	260	216039701	216039961
chr1	USH2A	NM_206933.3	g.216064540T>C	c.7595-2144A>G	p.Lys2532Thrfs*56	191	216064521	216064712
chr1	USH2A	NM_206933.3	g.216247476T>C	c.5573-834A>G	p.(=)	170	216247461	216247631	Vache et al. 2012 PMID: 22009552
chr1	USH2A	NM_206933.3	g.216261980T>C	c.4885+375A>G	p.(?)	174	216261960	216262134	Mansard
chr1	USH2A	NM_206933.3	g.216352714T>C	c.4397-3890A>G	p.(?)	131	216352694	216352825
chr1	USH2A	NM_206933.3	g.216463129T>C	c.1841-377A>G	p.(?)	134	216463109	216463243
chr1	USH2A	NM_206933.3	g.216495822G>A	c.1551-504C>T	p.(?)	159	216495802	216495961
chr1	USH2A	NM_206933.3	g.216523906C>A	c.784+14389G>T	p.Gly262Aspfs*26	144	216523782	216523926	Fadaie et al. 2021
PE; pseudo-exon, N/A; not applicable.
