## Supplemental Table 6 - AR SNVs for "Cost-effective sequence analysis of 113 genes in 1,192 probands with retinitis pigmentosa and Leber congenital amaurosis"

### Sheet: Blad1
Supplemental Table 6: Single nucleotide variants in genes associated with autosomal recessive inheritance
Gene	NM accession	cDNA	Protein	Remarks	gnomAD-ALL AF	Franklin ACMG Classification (Allele 1)	Known in LOVD?	Number of alleles
ABCA4	NM_000350.3	c.[5461-10T>C;5603A>T]	p.[[Thr1821Aspfs*6,Thr1821Valfs*13];(Asn1868Ile)]	Severe allele	0.022%	Pathogenic	Yes	5
ABCA4	NM_000350.3	c.1019A>G	p.(Tyr340Cys)	Moderate allele	0	Likely pathogenic	Yes	1
ABCA4	NM_000350.3	c.1319A>G(;)2353C>T	p.(Tyr440Cys)(;)(Arg785Cys)	New variant	0.013;0.0020%	VUS	No	1
ABCA4	NM_000350.3	c.1835del	p.(Gln612Argfs*37)	New variant	0%	Likely pathogenic	No	1
ABCA4	NM_000350.3	c.1933G>T	p.(Asp645Tyr)	New variant	0.0039%	Likely pathogenic	Yes	2
ABCA4	NM_000350.3	c.1938-2A>C	p.(?)	Severe allele	0%	Likely pathogenic	No	1
ABCA4	NM_000350.3	c.2041C>T	p.(Arg681*)	Severe allele	0.00080%	Pathogenic	Yes	3
ABCA4	NM_000350.3	c.214G>A	p.(Gly72Arg)	Moderate allele	0.0028%	Pathogenic	Yes	1
ABCA4	NM_000350.3	c.214G>A(;)4469G>A	p.(Gly72Arg)(;)(Cys1490Tyr)	Severe allele	0%	Pathogenic	Yes	1
ABCA4	NM_000350.3	c.2300T>A	p.(Val767Asp)	Moderate allele	0.002%	Pathogenic	Yes	1
ABCA4	NM_000350.3	c.2813T>C	p.(Phe938Ser)	Mild/moderate allele	0.0053%	Pathogenic	Yes	1
ABCA4	NM_000350.3	c.2894A>G	p.(Asn965Ser)	Moderate allele	0.012%	Pathogenic	Yes	5
ABCA4	NM_000350.3	c.3064G>A	p.(Glu1022Lys)	Moderate allele	0.0008%	Pathogenic	Yes	2
ABCA4	NM_000350.3	c.3210_3211dup	p.(Ser1071Cysfs*14)	Severe allele	0.002%	Pathogenic	Yes	1
ABCA4	NM_000350.3	c.4139C>T	p.(Pro1380Leu)	Moderate allele	0.023%	Pathogenic	Yes	1
ABCA4	NM_000350.3	c.4352+1G>A	p.(?)	Severe allele	0.0012%	Pathogenic	Yes	1
ABCA4	NM_000350.3	c.4437G>A	p.(Trp1479*)	Severe allele	0	Pathogenic	Yes	1
ABCA4	NM_000350.3	c.4667+2T>C	p.(?)	Severe allele	0.0008%	Likely pathogenic	Yes	1
ABCA4	NM_000350.3	c.4753C>T	p.(Arg1585Trp)	New variant	0.0011%	VUS	No	1
ABCA4	NM_000350.3	c.5316G>A	p.(Trp1772*)	Severe allele	0.0004%	Pathogenic	Yes	1
ABCA4	NM_000350.3	c.6088C>T	p.(Arg2030*)	Severe allele	0.0028%	Pathogenic	Yes	3
ABCA4	NM_000350.3	c.6305A>C	p.(Asp2102Ala)	Moderate/severe allele	0	Likely pathogenic	Yes	2
ABCA4	NM_000350.3	c.6500T>A	p.(Val2167Asp)	New variant	0	VUS	No	1
ABCA4	NM_000350.3	c.6658C>T	p.(Gln2220*)	Severe allele	0.0052%	Pathogenic	Yes	2
ABCA4	NM_000350.3	c.6705_6706insC	p.(Val2236Argfs*15)	New variant	0	Likely pathogenic	No	1
ABCA4	NM_000350.3	c.6729+5_6729+19del	p.(Phe2161Cysfs*3)	Severe allele	0.0068%	Likely pathogenic	Yes	2
ABCA4	NM_000350.3	c.768G>T	p.(Leu257Valfs*17)	Severe allele	0.0085%	Pathogenic	Yes	3
AHI1	NM_001134831.2	c.1151+1G>A	p.(?)		0%	Pathogenic	No	1
AHI1	NM_001134831.2	c.2212C>T(;)2795G>A	p.(Arg738*)(;)(Arg932His)		0.0014%;0.00042%	Pathogenic/VUS	No	1
AHI1	NM_001134831.2	c.2623+1G>C	p.(?)		0	Likely pathogenic	No	1
AHI1	NM_001134831.2	c.2988+6T>C	p.?		0.0032%	Likely pathogenic	Yes	1
AHI1	NM_001134831.2	c.3196C>T	p.(Arg1066*)		0.0043%	Pathogenic	Yes	1
AHI1	NM_001134831.2	c.630_631del	p.(Lys211Thrfs*16)		0	Likely pathogenic	No	1
AIPL1	NM_014336.5	c.211G>T	p.(Val71Phe)		0.0004%	Likely pathogenic	Yes	2
AIPL1	NM_014336.5	c.364G>C	p.(Gly122Arg)		0.0004%	Pathogenic	Yes	3
AIPL1	NM_014336.5	c.711C>A	p.(Cys237*)		0%	Pathogenic	No	2
AIPL1	NM_014336.5	c.834G>A	p.(Trp278*)		0.034%	Pathogenic	Yes	1
BBS1	NM_024649.5	c.1169T>G	p.(Met390Arg)		0.16%	Pathogenic	Yes	6
BBS1	NM_024649.5	c.830G>A	p.(Arg277Lys)		0%	Pathogenic	Yes	1
BBS1	NM_024649.5	c.913G>A	p.(Gly305Ser)		0.0004%	VUS	No	1
BBS2	NM_031885.4	c.1984del	p.(Cys662Valfs*14)		0%	Likely pathogenic	No	2
BBS2	NM_031885.4	c.401C>G	p.(Pro134Arg)		0.0032%	Pathogenic	Yes	1
BBS2	NM_031885.4	c.683T>A	p.(Val228Asp)		0	VUS	No	1
BBS9	NM_198428.3	c.1694-2A>G	p.(?)		0.0004%	Likely pathogenic	No	1
BBS9	NM_198428.3	c.409A>C	p.(Asn137His)		0%	VUS	No	1
BEST1	NM_004183.4	c.521_522del	p.(Leu174Glnfs*57)		0%	Likely pathogenic	Yes	2
C8ORF37	NM_177965.4	c.515dup	p.(Lys173Glufs*12)		0%	Likely pathogenic	No	2
CEP290	NM_025114.4	c.[7031T>A;7034_7034+8del]	p.[(Leu2344His;Arg2345Asnfs*2)]		0	Pathogenic	No	1
CEP290	NM_025114.4	c.1159G>A	p.(Asp387Asn)		0%	VUS	No	1
CEP290	NM_025114.4	c.1298A>G	p.(Asp433Gly)		0.14%	VUS	Yes	1
CEP290	NM_025114.4	c.1623+1G>A	p.(?)		0	Pathogenic	Yes	1
CEP290	NM_025114.4	c.1666del	p.(Ile556Phefs*17)		0.14%	Pathogenic	Yes	2
CEP290	NM_025114.4	c.2879C>T	p.(Ser960Phe)		0%	VUS	No	2
CEP290	NM_025114.4	c.2991+1655A>G	p.[Cys998*,=]		0.013%	Likely pathogenic	Yes	5
CEP290	NM_025114.4	c.3175dup	p.(Ile1059Asnfs*11)		0.0059%	Pathogenic	Yes	1
CEP290	NM_025114.4	c.384_387del	p.(Asp128Glufs*34)		0.0053%	Pathogenic	Yes	1
CEP290	NM_025114.4	c.4094T>A	p.(Leu1365*)		0	Likely pathogenic	No	1
CEP290	NM_025114.4	c.4438-3del	p.(?)		2.7e-05	Likely pathogenic	Yes	1
CEP290	NM_025114.4	c.508A>T	p.(Lys170*)		0.002%	Pathogenic	Yes	1
CEP290	NM_025114.4	c.5649dup	p.(Leu1884Thrfs*23)		0	Pathogenic	Yes	1
CEP290	NM_025114.4	c.5668G>T	p.(Gly1890*)		0.0095%	Pathogenic	Yes	1
CEP290	NM_025114.4	c.5932C>T	p.(Arg1978*)		0.0012%	Pathogenic	Yes	1
CEP290	NM_025114.4	c.6031C>T	p.(Arg2011*)		0.0011%	Pathogenic	Yes	1
CERKL	NM_001030311.2	c.1027C>T	p.(Arg343Cys)		0.0074%	VUS	Yes	1
CERKL	NM_001030311.2	c.1031T>C	p.(Phe344Ser)		0.0035%	VUS	Yes	1
CERKL	NM_001030311.2	c.1628_1632dup	p.(Ile545Aspfs*13)		0.0004%	Pathogenic	Yes	2
CERKL	NM_001030311.2	c.237_238+13del	p.(Gly80*)		0.0019%	Pathogenic	Yes	2
CERKL	NM_001030311.2	c.271G>T	p.(Glu91*)		0.0004%	Likely pathogenic	No	1
CERKL	NM_001030311.2	c.426_430del	p.(Asn142Lysfs*2)		0.0004%	Likely pathogenic	No	1
CERKL	NM_001030311.2	c.481+2T>G	p.(?)		0.24%	Pathogenic	Yes	1
CERKL	NM_001030311.2	c.608T>G	p.(Val203Gly)		0	VUS	No	1
CERKL	NM_001030311.2	c.847C>T	p.(Arg283*)		0.033%	Pathogenic	Yes	2
CLN3	NM_001042432.1	c.1213C>T	p.(Arg405Trp)		0.0067%	Pathogenic	Yes	3
CLN3	NM_001042432.1	c.175G>A	p.(Ala59Thr)		0.0021%	Pathogenic	No	2
CLN3	NM_001042432.1	c.907-15T>A	p.(?)		0	VUS	No	1
CLN3	NM_001042432.1	c.962+2dup	p.(?)		0%	Likely pathogenic	No	2
CLRN1	NM_001195794.1	c.512A>G	p.(Glu171Gly)		0.0028%	VUS	Yes	2
CNGA1	NM_001379270.1	c.1027A>G	p.(Arg343Gly)		0	Likely pathogenic	No	2
CNGA1	NM_001142564.1	c.1075dup	p.(Thr359Asnfs*34)		0%	Likely pathogenic	No	1
CNGA1	NM_001379270.1	c.1528C>T	p.(Arg510*)		0.0052%	Pathogenic	No	3
CNGA1	NM_001142564.1	c.1701del	p.(Val568Serfs*40)		0%	Likely pathogenic	No	2
CNGA1	NM_001379270.1	c.1747C>T	p.(Arg583*)		0.0052%	Pathogenic	Yes	2
CNGA1	NM_001379270.1	c.253del	p.(Leu85Phefs*4)		0.01%	Pathogenic	No	2
CNGA1	NM_001379270.1	c.82C>T	p.(Arg28*)		0.0068%	Pathogenic	No	1
CNGB1	NM_001297.5	c.1122-9G>A	p.(Glu374Glufs*7)		0.0024%	Likely pathogenic	Yes	2
CNGB1	NM_001297.5	c.1957+2T>G	p.(?)		0.0012%	Likely pathogenic	Yes	1
CNGB1	NM_001297.5	c.2085T>G	p.(Asp695Glu)		0%	VUS	No	2
CNGB1	NM_001297.5	c.2104T>A	p.(Tyr702Asn)		0.0012%	Likely pathogenic	Yes	1
CNGB1	NM_001297.5	c.217+5G>A	p.(?)		0.0008%	VUS	Yes	1
CNGB1	NM_001297.5	c.2209C>T	p.(Arg737Cys)		0.066%	Pathogenic	Yes	1
CNGB1	NM_001297.5	c.2285G>A	p.(Arg762His)		0.0016%	Likely pathogenic	Yes	1
CNGB1	NM_001297.5	c.2294G>A	p.(Arg765His)		0.0014%	Pathogenic	Yes	2
CNGB1	NM_001297.5	c.2544dup	p.(Leu849Alafs*3)		0.0036%	Pathogenic	Yes	1
CNGB1	NM_001297.5	c.2653del	p.(Ala885Profs*17)		0.0071%	Likely pathogenic	No	1
CNGB1	NM_001297.5	c.2869G>A	p.(Val957Ile)		0.0053%	VUS	Yes	1
CNGB1	NM_001297.5	c.2893-7G>A	p.(?)		0.005%	Likely pathogenic	Yes	3
CNGB1	NM_001297.5	c.2957A>T	p.(Asn986Ile)		0.12%	Pathogenic	Yes	5
CNGB1	NM_001297.5	c.3415C>G	p.(Leu1139Val)		0.0039%	VUS	No	1
CNGB1	NM_001297.5	c.367G>T	p.(Glu123*)		0	Likely pathogenic	No	1
CNGB1	NM_001297.5	c.413-1G>A	p.(?)		0.0075%	Pathogenic	No	1
CNGB1	NM_001297.5	c.60del	p.(Met21Cysfs*75)		0%	Pathogenic	No	2
CNGB1	NM_001297.5	c.952C>T	p.(Gln318*)		0.0008%	Pathogenic	Yes	1
CRB1	NM_201253.3	c.1084C>T	p.(Gln362*)		0.0012%	Pathogenic	No	1
CRB1	NM_201253.3	c.1109_1117del	p.(Pro370_Phe373delinsLeu)		0	VUS	No	1
CRB1	NM_201253.3	c.1445_1453del	p.(Ile482_Thr484del)		0.0008%	Pathogenic	Yes	1
CRB1	NM_201253.3	c.1562C>T	p.(Ala521Val)		0.0004%	Likely pathogenic	No	2
CRB1	NM_201253.3	c.1570del	p.(Leu524Phefs*10)		0%	Likely pathogenic	No	2
CRB1	NM_201253.3	c.1576C>T	p.(Arg526*)		0.0032%	Pathogenic	Yes	1
CRB1	NM_201253.3	c.1892A>G	p.(Tyr631Cys)		0.0008%	Likely pathogenic	Yes	1
CRB1	NM_201253.3	c.1958T>C	p.(Ile653Thr)		0%	VUS	No	2
CRB1	NM_201253.3	c.221G>A	p.(Cys74Tyr)		0%	Likely pathogenic	No	2
CRB1	NM_201253.3	c.2234C>T	p.(Thr745Met)		0.0064%	Pathogenic	Yes	2
CRB1	NM_201253.3	c.2263_2272del	p.(Leu755Alafs*10)		0.0004%	Likely pathogenic	Yes	3
CRB1	NM_201253.3	c.2290C>T	p.(Arg764Cys)		0.0078%	Pathogenic	Yes	3
CRB1	NM_201253.3	c.2401A>T	p.(Lys801*)		0.0057%	Pathogenic	Yes	2
CRB1	NM_201253.3	c.2549G>T	p.(Gly850Val)		0.0014%	Pathogenic	No	1
CRB1	NM_201253.3	c.2639A>G	p.(Asn880Ser)		0	Pathogenic	No	1
CRB1	NM_201253.3	c.2842+5G>A	p.(?)		0.0032%	Likely pathogenic	Yes	1
CRB1	NM_201253.3	c.2843G>A	p.(Cys948Tyr)		0.02%	Pathogenic	Yes	8
CRB1	NM_201253.3	c.3144del	p.(Ser1049Profs*14)		0.0004%	Pathogenic	No	2
CRB1	NM_201253.3	c.3307G>A	p.(Gly1103Arg)		0.0028%	Pathogenic	Yes	1
CRB1	NM_201253.3	c.3652T>G	p.(Cys1218Gly)		0.0004%	Likely pathogenic	Yes	1
CRB1	NM_201253.3	c.3686G>C	p.(Cys1229Ser)		0.0008%	Pathogenic	Yes	1
CRB1	NM_201253.3	c.3988G>T	p.(Glu1330*)		0.0004%	Pathogenic	Yes	1
CRB1	NM_201253.3	c.4005+1G>A	p.(?)		0.0004%	Pathogenic	Yes	1
CRB1	NM_201253.3	c.4219T>A	p.(*1407Lysfs*111)		0	VUS	No	1
CRB1	NM_201253.3	c.433T>G	p.(Cys145Gly)		0	Likely pathogenic	Yes	1
CRB1	NM_201253.3	c.498_506del	p.(Ile167_Gly169del)		0.062%	Pathogenic	Yes	4
CRB1	NM_201253.3	c.57dup	p.(Ile20Tyrfs*10)		0.0004%	Pathogenic	Yes	3
CRB1	NM_201253.3	c.653-1G>T	p.(?)		0.002%	Pathogenic	Yes	1
CRB1	NM_201253.3	c.677_683del	p.(Asp226Valfs*7)		0	Likely pathogenic	No	1
CRB1	NM_201253.3	c.686G>A	p.(Trp229*)		0	Likely pathogenic	No	1
CRB1	NM_201253.3	c.837T>A(;)1892A>G	p.(Asp279Glu)(;)(Tyr631Cys)		0%;0.0008%	VUS/Likely pathogenic	No	1
EYS	NM_001142800.2	c.[3250A>C;3443+1G>T;4402G>C]	p.[(Thr1084Pro);(?);(Asp1468His)]		0.015%;0.0062%;0.019%	Pathogenic	Yes	2
EYS	NM_001142800.2	c.113C>G	p.(Ser38*)		0	Likely pathogenic	No	1
EYS	NM_001142800.2	c.1211del	p.(Asn404Thrfs*17)		0%	Pathogenic	Yes	2
EYS	NM_001142800.2	c.1982T>A	p.(Leu661*)		0%	Pathogenic	No	2
EYS	NM_001142800.2	c.2023+5G>A	p.(?)		0.0016%	VUS	No	1
EYS	NM_001142800.2	c.2381G>A(;)5959A>C	p.(Arg794Gln)(;)Thr1987Pro)		0.0054%;0.00068%	VUS	No	1
EYS	NM_001142800.2	c.2382-2A>T	p.(?)		0	Likely pathogenic	Yes	1
EYS	NM_001142800.2	c.2528G>A	p.(Gly843Glu)		0.0026%	Likely pathogenic	Yes	5
EYS	NM_001142800.2	c.2530C>T	p.(Gln844*)		0	Likely pathogenic	No	1
EYS	NM_001142800.2	c.2620C>T	p.(Gln874*)		0.0037%	Pathogenic	Yes	2
EYS	NM_001142800.2	c.2826_2827del	p.(Val944Glyfs*9)		0.0032%	Pathogenic	Yes	1
EYS	NM_001142800.2	c.3041dup	p.(His1015Profs*2)		0%	Likely pathogenic	No	1
EYS	NM_001142800.2	c.3164+2T>C	p.(?)		0	Likely pathogenic	Yes	1
EYS	NM_001142800.2	c.3178_3179del	p.(Ile1060*)		0%	Pathogenic	No	1
EYS	NM_001142800.2	c.3243+1G>A	p.(?)		0.0032%	Pathogenic	Yes	2
EYS	NM_001142800.2	c.3443+1G>T	p.(?)		0.0062%	Pathogenic	Yes	1
EYS	NM_001142800.2	c.35T>C	p.(Met12Thr)		0.0064%	VUS	Yes	1
EYS	NM_001142800.2	c.3775C>T	p.(Gln1259*)		0%	Pathogenic	Yes	1
EYS	NM_001142800.2	c.3809T>G	p.(Val1270Gly)		0.0032%	Likely pathogenic	Yes	1
EYS	NM_001142800.2	c.4011_4012del	p.(His1337Glnfs*20)		0%	Pathogenic	Yes	1
EYS	NM_001142800.2	c.4120C>T	p.(Arg1374*)		1.6e-05	Pathogenic	Yes	1
EYS	NM_001142800.2	c.4350_4356del	p.(Ile1451Profs*3)		0.0076%	Pathogenic	Yes	3
EYS	NM_001142800.2	c.490C>T	p.(Arg164*)		0.0008%	Pathogenic	Yes	2
EYS	NM_001142800.2	c.4957dup	p.(Ser1653Lysfs*2)		0.00066%	Pathogenic	Yes	6
EYS	NM_001142800.2	c.525_527del	p.(Glu176del)		0.0096%	Likely pathogenic	Yes	2
EYS	NM_001142800.2	c.5743A>G(;)6416G>A	p.(Ser1915Gly)(;)(Cys2139Tyr)		0.12%;0.014%	VUS/Pathogenic	Yes	1
EYS	NM_001142800.2	c.5743A>G(;)8411dup	p.(Ser1915Gly)(;)(Thr2805Asnfs*7)		0.12%;0.0019%	VUS/pathogenic	Yes	1
EYS	NM_001142800.2	c.5802dup	p.(Ile1935Tyrfs*6)		0%	Pathogenic	Yes	1
EYS	NM_001142800.2	c.5928-2A>G	p.(?)		0.0026%	Pathogenic	Yes	6
EYS	NM_001142800.2	c.5928-3_5928-1del	p.(?)		0%	Pathogenic	Yes	2
EYS	NM_001142800.2	c.6050G>T	p.(Gly2017Val)		0.0028%	Likely pathogenic	Yes	1
EYS	NM_001142800.2	c.6078+2T>C	p.(?)		0	Likely pathogenic	No	1
EYS	NM_001142800.2	c.632G>A	p.(Cys211Tyr)		0	VUS	Yes	3
EYS	NM_001142800.2	c.6416G>A	p.(Cys2139Tyr)		0.014%	Pathogenic	Yes	1
EYS	NM_001142800.2	c.6473T>C	p.(Leu2158Pro)		0.0038%	Likely pathogenic	Yes	1
EYS	NM_001142800.2	c.6557G>A	p.(Gly2186Glu)		0.004%	Likely pathogenic	Yes	2
EYS	NM_001142800.2	c.6563T>C	p.(Ile2188Thr)		0.00067%	Likely pathogenic	Yes	2
EYS	NM_001142800.2	c.6623G>A	p.(Gly2208Glu)		0.00064%	Likely pathogenic	No	1
EYS	NM_001142800.2	c.6632C>T	p.(Ser2211Leu)		0.047%	VUS	No	1
EYS	NM_001142800.2	c.6714del	p.(Ile2239Serfs*17)		0.0038%	Pathogenic	Yes	2
EYS	NM_001142800.2	c.6794del	p.(Pro2265Glnfs*46)		0.027%	Pathogenic	Yes	3
EYS	NM_001142800.2	c.6799_6800del	p.(Gln2267Glufs*15)		0	Likely pathogenic	Yes	1
EYS	NM_001142800.2	c.6920G>A	p.(Gly2307Asp)		0%	VUS	No	2
EYS	NM_001142800.2	c.7394C>G	p.(Thr2465Ser)		0.013%	Likely pathogenic	Yes	1
EYS	NM_001142800.2	c.7445T>C	p.(Leu2482Pro)		0	VUS	No	1
EYS	NM_001142800.2	c.7492G>C	p.(Ala2498Pro)		0.0045%	Likely pathogenic	Yes	1
EYS	NM_001142800.2	c.7798_7802del	p.(Pro2600Cysfs*30)		0%	Pathogenic	No	1
EYS	NM_001142800.2	c.7810C>T	p.(Arg2604Cys)		0.0025%	VUS	Yes	1
EYS	NM_001142800.2	c.7811G>A	p.(Arg2604His)		0.0032%	VUS	Yes	1
EYS	NM_001142800.2	c.7865G>A	p.(Gly2622Asp)		0	VUS	No	1
EYS	NM_001142800.2	c.7919G>A	p.(Trp2640*)		0.0026%	Pathogenic	Yes	1
EYS	NM_001142800.2	c.8043dup	p.(Gly2682Argfs*8)		0	Likely pathogenic	No	1
EYS	NM_001142800.2	c.8054G>A	p.(Gly2685Glu)		0.0016%	VUS	Yes	1
EYS	NM_001142800.2	c.8133_8137del	p.(Phe2712Cysfs*33)		0.0059%	Pathogenic	No	3
EYS	NM_001142800.2	c.8628_8631del	p.(Asn2876Lysfs*5)		0.00064%	Likely pathogenic	No	1
EYS	NM_001142800.2	c.8793_8796del	p.(Gln2931Hisfs*43)		0	Pathogenic	Yes	1
EYS	NM_001142800.2	c.8805C>A	p.(Tyr2935*)		0.0037%	Pathogenic	No	7
EYS	NM_001142800.2	c.8834G>A	p.(Gly2945Glu)		0.0016%	Likely pathogenic	No	1
EYS	NM_001142800.2	c.8842T>C	p.(Cys2948Arg)		0.0038%	VUS	No	1
EYS	NM_001142800.2	c.8982_8985del	p.(Ile2995Tyrfs*5)		0.00064%	Likely pathogenic	No	1
EYS	NM_001142800.2	c.8984T>A	p.(Ile2995Asn)		0.00064%	Likely pathogenic	No	1
EYS	NM_001142800.2	c.9059T>C	p.(Ile3020Thr)		0.0013%	Likely pathogenic	Yes	1
EYS	NM_001142800.2	c.9299_9302del	p.(Thr3100Lysfs*26)		0.0043%	Pathogenic	No	5
EYS	NM_001142800.2	c.9337_9350del	p.(Lys3113Phefs*8)		0	Likely pathogenic	No	1
EYS	NM_001142800.2	c.9431dup	p.(Asn3144Lysfs*3)		0	Likely pathogenic	No	1
FAM161A	NM_001201543.2	c.1309A>T	p.(Arg437*)		0.028%	Pathogenic	Yes	8
FAM161A	NM_001201543.2	c.1501del	p.(Cys501Valfs*4)		0.0061%	Pathogenic	Yes	2
FAM161A	NM_001201543.2	c.1567C>G	p.(Arg523Gly)		0.017%	VUS	Yes	1
FAM161A	NM_001201543.2	c.1705_1706del	p.(His569Serfs*8)		0	Likely pathogenic	No	1
GNAT1	NM_144499.3	c.359C>A	p.(Ser120*)		0.01%	Pathogenic	No	2
GPR179	NM_001004334.4	c.2257C>T	p.(Arg753Trp)		0.00044%	VUS	No	1
GPR179	NM_001004334.4	c.4381G>C	p.(Glu1461Gln)		0.033%	VUS	No	1
GRK1	NM_002929.3	c.1447G>T	p.(Asp483Tyr)		0.069%	VUS	Yes	1
GRK1	NM_002929.3	c.151C>T	p.(Arg51Cys)		0.027%	VUS	No	1
GUCY2D	NM_000180.4	c.1561C>T	p.(Arg521*)		0%	Pathogenic	No	2
GUCY2D	NM_000180.4	c.1753C>T	p.(Gln585*)		0.0011%	Likely pathogenic	No	2
GUCY2D	NM_000180.4	c.3206del	p.(Pro1069Argfs*38)		0	Likely pathogenic	No	1
GUCY2D	NM_000180.4	c.992G>C	p.(Arg331Pro)		0.00043%	VUS	No	1
HGSNAT	NM_152419.3	c.1594C>T	p.(Pro532Ser)		0.0011%	VUS	No	2
HGSNAT	NM_152419.3	c.1638_1644del	p.(Ser547Leufs*15)		0	Likely pathogenic	No	2
HGSNAT	NM_152419.3	c.1843G>A	p.(Ala615Thr)		0.4%	VUS	Yes	8
IDH3A	NM_005530.3	c.364G>A	p.(Ala122Thr)		0.0004%	VUS	Yes	2
IDH3A	NM_005530.3	c.833T>C	p.(Ile278Thr)		0%	VUS	No	1
IDH3A	NM_005530.3	c.989C>T	p.(Ala330Val)		0.0076%	VUS	No	1
IDH3B	NM_006899.5	c.184G>T	p.(Glu62*)		0.0016%	Likely pathogenic	No	2
IDH3B	NM_006899.5	c.601G>C	p.(Ala201Pro)		0%	VUS	No	2
IFT140	NM_014714.4	c.1990G>A	p.(Glu664Lys)		0.00071%	Likely pathogenic	Yes	2
IFT140	NM_014714.4	c.2458G>A	p.(Ala820Thr)		0%	VUS	No	2
IFT172	NM_015662.3	c.1529A>G	p.(His510Arg)		0%	VUS	No	1
IFT172	NM_015662.3	c.3112-5T>A	p.(?)		0	VUS	No	1
IFT172	NM_015662.3	c.3358G>T	p.(Ala1120Ser)		0.0004%	VUS	No	1
IFT172	NM_015662.3	c.3674G>A	p.(Arg1225Gln)		0.037%	VUS	No	1
IFT172	NM_015662.3	c.3793G>T	p.(Glu1265*)		0.0032%	Pathogenic	No	1
IFT172	NM_015662.3	c.770T>C	p.(Leu257Pro)		0	VUS	No	1
IMPG2	NM_016247.4	c.2716C>T	p.(Arg906*)		0.0032%	Pathogenic	Yes	2
IMPG2	NM_016247.4	c.3023-6_3030dup	p.(Ala1011Phefs*2)		0.0018%	Pathogenic	Yes	2
IMPG2	NM_016247.4	c.361T>C	p.(Phe121Leu)		0.0024%	VUS	No	2
IQCB1	NM_001023570.4	c.273dup	p.(Val92Cysfs*15)		0.0004%	Pathogenic	Yes	1
IQCB1	NM_001023570.4	c.424_425del	p.(Phe142Profs*5)		0.01%	Pathogenic	Yes	2
KIAA1549	NM_001164665.2	c.4427dup	p.(Glu1477Glyfs*3)		0.00082%	Likely pathogenic	No	2
KIZ	NM_018474.6	c.226C>T	p.(Arg76Ter)		0%	Pathogenic	Yes	2
LCA5	NM_181714.4	c.[823C>A;829del]	p.[(Gln275Lys);(Glu277Argfs*9)]		0%	Likely pathogenic	No	4
LCA5	NM_181714.4	c.131C>A	p.(Ala44Glu)		0%	VUS	No	1
LCA5	NM_181714.4	c.1825T>C	p.(Phe609Leu)		0.0011%	VUS	No	1
LCA5	NM_181714.4	c.1988G>T	p.(Arg663Ile)		0	VUS	No	1
LCA5	NM_181714.4	c.535_536insT	p.(Gln179Leufs*8)		0%	Pathogenic	No	2
LCA5	NM_181714.4	c.664G>C	p.(Ala222Pro)		0.00071%	VUS	No	1
MAK	NM_001242957.3	c.637T>C	p.(Cys213Arg)		0%	VUS	Yes	2
MERTK	NM_006343.3	c.[1744_1750del;1751G>T]	p.[(Ile582Glyfs*4);(Arg584Met)]		0	Likely pathogenic	No	7
MERTK	NM_006343.3	c.1301_1302del	p.(Glu434Alafs*40)		0.0004%	Pathogenic	Yes	1
MERTK	NM_006343.3	c.1450G>A	p.(Gly484Ser)		0.0012%	Likely pathogenic	Yes	4
MERTK	NM_006343.3	c.1690+1G>A	p.(?)		0.0004%	Pathogenic	Yes	1
MERTK	NM_006343.3	c.1868T>A	p.(Leu623*)		0.0004%	Pathogenic	No	2
MERTK	NM_006343.3	c.2060G>T	p.(Arg687Leu)		0	VUS	Yes	1
MERTK	NM_006343.3	c.2179C>T	p.(Arg727*)		0.00071%	Pathogenic	Yes	1
MERTK	NM_006343.3	c.2180G>A	p.(Arg727Gln)		0.35%	Pathogenic	Yes	1
MERTK	NM_006343.3	c.2194C>T	p.(Arg732*)		0%	Likely pathogenic	Yes	2
MERTK	NM_006343.3	c.2220G>A	p.(Ala740=)		0.00040%	VUS	Yes	2
MERTK	NM_006343.3	c.2302G>A	p.(Ala768Thr)		0.002%	Pathogenic	Yes	1
MERTK	NM_006343.3	c.2305A>G	p.(Ile769Val)		0.033%	VUS	Yes	1
MERTK	NM_006343.3	c.2323C>T	p.(Arg775*)		0.0004%	Pathogenic	No	1
MERTK	NM_006343.3	c.2498T>A	p.(Met833Lys)		0	VUS	No	1
MERTK	NM_006343.3	c.343T>G	p.(Cys115Gly)		0	VUS	Yes	1
MERTK	NM_006343.3	c.436_437del	p.(Gln146Valfs*5)		0	Likely pathogenic	Yes	2
NMNAT1	NM_022787.4	c.[769G>A;817A>G]	p.[Glu257Lys;Asn273Asp]		0.07%;0%	Pathogenic/VUS	Yes	1
NMNAT1	NM_022787.4	c.193C>T	p.(His65Tyr)		0%	Likely pathogenic	No	2
NMNAT1	NM_022787.4	c.457C>G	p.(Leu153Val)		0%	Likely pathogenic	Yes	1
NMNAT1	NM_022787.4	c.54T>A	p.(Asn18Lys)		0%	Likely pathogenic	No	1
NMNAT1	NM_022787.4	c.634G>A	p.(Val212Met)		0.005%	Likely pathogenic	Yes	1
NR2E3	NM_014249.4	c.1048C>G	p.(Gln350Glu)		0.0012%	VUS	No	2
NR2E3	NM_014249.4	c.119-2A>C	p.(?)		0	Pathogenic	Yes	1
NR2E3	NM_014249.4	c.931C>T	p.(Arg311Trp)		0.0064%	Likely pathogenic	Yes	2
NR2E3	NM_014249.4	c.932G>A	p.(Arg311Gln)		0%	Pathogenic	Yes	4
NR2E3	NM_014249.4	c.968T>C	p.(Met323Thr)		0	VUS	No	1
NRL	NM_001354769.1	c.104dup	p.(Thr36Tyrfs*20)		0.0004%	Pathogenic	Yes	2
NRL	NM_001354769.1	c.-27-2A>G	p.(?)		0.0013%	Likely pathogenic	No	2
NRL	NM_001354769.1	c.508C>A	p.(Arg170Ser)		0%	Likely pathogenic	Yes	1
NRL	NM_001354769.1	c.654del	p.(Cys219Valfs*4)		0.015%	Pathogenic	Yes	1
PCARE	NM_001029883.3	c.1229del	p.(Gln410Argfs*39)		0	Pathogenic	No	1
PCARE	NM_001029883.3	c.1804_1805del	p.(His603Argfs*76)		0	Pathogenic	No	2
PCARE	NM_001029883.3	c.2000del	p.(Lys667Argfs*78)		0%	Likely pathogenic	No	2
PCARE	NM_001029883.3	c.2175T>A	p.(Cys725*)		0.0008%	Pathogenic	No	1
PCARE	NM_001029883.3	c.2380dup	p.(Met794Asnfs*17)		0	Pathogenic	No	1
PCARE	NM_001029883.3	c.2458dup	p.(Ser820Lysfs*3)		0%	Likely pathogenic	No	2
PCARE	NM_001029883.3	c.2756_2768del	p.(Lys919Thrfs*2)		0%	Pathogenic	Yes	2
PCARE	NM_001029883.3	c.2789_2795dup	p.(Gln932Hisfs*177)		0.00041%	Pathogenic	No	1
PCARE	NM_001029883.3	c.2822G>A	p.(Trp941*)		0	Pathogenic	No	1
PCARE	NM_001029883.3	c.2950C>T	p.(Arg984*)		0.0040%	Pathogenic	Yes	4
PCARE	NM_001029883.3	c.3002G>A	p.(Trp1001*)		0.0072%	Pathogenic	Yes	1
PCARE	NM_001029883.3	c.3309_3312dup	p.(Ser1105Argfs*3)		0	Likely pathogenic	no	1
PCARE	NM_001029883.3	c.3604C>T	p.(Arg1202*)		0.0008%	Pathogenic	Yes	2
PCARE	NM_001029883.3	c.728T>C	p.(Leu243Pro)		0%	VUS	No	1
PCARE	NM_001029883.3	c.8G>A	p.(Cys3Tyr)		0	VUS	Yes	2
PDE6A	NM_000440.3	c.1065+2T>A	p.(?)		0	Pathogenic	Yes	1
PDE6A	NM_000440.3	c.1620+1G>A	p.(?)		0.0008%	Pathogenic	Yes	4
PDE6A	NM_000440.3	c.1684C>T	p.(Arg562Trp)		0.0012%	Likely pathogenic	Yes	2
PDE6A	NM_000440.3	c.1685G>A	p.(Arg562Gln)		0.0032%	Likely pathogenic	Yes	2
PDE6A	NM_000440.3	c.1705C>A	p.(Gln569Lys)		0.013%	Pathogenic	Yes	7
PDE6A	NM_000440.3	c.1955_1974dup	p.(Ile659Valfs*10)		0.0008%	Pathogenic	No	1
PDE6A	NM_000440.3	c.2027+1G>T	p.(?)		0.0004%	Likely pathogenic	No	1
PDE6A	NM_000440.3	c.2053G>A	p.(Val685Met)		0.005%	Pathogenic	Yes	1
PDE6A	NM_000440.3	c.2123A>T	p.(Lys708Met)		0	VUS	No	1
PDE6A	NM_000440.3	c.2125G>A	p.(Glu709Lys)		0.022%	VUS	Yes	2
PDE6A	NM_000440.3	c.2275-1G>A	p.(?)		0.0096%	Pathogenic	Yes	1
PDE6A	NM_000440.3	c.304C>A	p.(Arg102Ser)		0.016%	Pathogenic	Yes	13
PDE6A	NM_000440.3	c.305G>A	p.(Arg102His)		0.0021%	Likely pathogenic	Yes	1
PDE6A	NM_000440.3	c.769C>T	p.(Arg257*)		0.0039%	Pathogenic	Yes	2
PDE6A	NM_000440.3	c.998+1G>A	p.(?)		0.0028%	Pathogenic	Yes	8
PDE6B	NM_000283.3	c.1010A>G	p.(His337Arg)		0%	VUS	Yes	2
PDE6B	NM_000283.3	c.1019T>C	p.(Leu340Pro)		0	VUS	No	2
PDE6B	NM_000283.3	c.1107+3A>G	p.(Asn643Glyfs*29)		0.0042%	Pathogenic	Yes	3
PDE6B	NM_000283.3	c.1373del	p.(Cys458Serfs*32)		0	Likely pathogenic	No	2
PDE6B	NM_000283.3	c.1553A>T	p.(Lys518Ile)		0.0014%	VUS	No	1
PDE6B	NM_000283.3	c.1655G>A	p.(Arg552Gln)		0.002%	Likely pathogenic	Yes	2
PDE6B	NM_000283.3	c.1712C>T	p.(Thr571Met)		0	Likely pathogenic	Yes	1
PDE6B	NM_000283.3	c.1761_1773del	p.(Phe588Glnfs*19)		0	Likely pathogenic	No	1
PDE6B	NM_000283.3	c.1798G>A	p.(Asp600Asn)		0.0056%	Likely pathogenic	Yes	4
PDE6B	NM_000283.3	c.1860C>G	p.(His620Gln)		0.00071%	VUS	No	1
PDE6B	NM_000283.3	c.1918G>A	p.(Glu640Lys)		0.004%	VUS	No	5
PDE6B	NM_000283.3	c.1920+2T>C	p.(?)		0.0008%	Pathogenic	Yes	2
PDE6B	NM_000283.3	c.2152G>A	p.(Asp718Asn)		0.0014%	Likely pathogenic	Yes	3
PDE6B	NM_000283.3	c.2152G>T	p.(Asp718Tyr)		0.0046%	Likely pathogenic	No	1
PDE6B	NM_000283.3	c.2179del	p.(Glu727Lysfs*32)		0%	Likely pathogenic	No	2
PDE6B	NM_000283.3	c.2193+1G>A	p.(?)		0.0072%	Pathogenic	Yes	3
PDE6B	NM_000283.3	c.2401C>T	p.(Gln801*)		0.0016%	Pathogenic	Yes	2
PDE6B	NM_000283.3	c.2503+2T>C	p.(?)		0.0004%	Likely pathogenic	Yes	2
PDE6B	NM_000283.3	c.786C>G	p.(Tyr262*)		0	Likely pathogenic	Yes	2
PDE6B	NM_000283.3	c.801C>A	p.(Tyr267*)		0.0032%	Likely pathogenic	Yes	2
PDE6B	NM_000283.3	c.892C>T	p.(Gln298*)		0.005%	Pathogenic	Yes	1
PDE6B	NM_000283.3	c.992+1G>A	p.(?)		0.0008%	Pathogenic	Yes	2
PDE6G	NM_002602.4	c.100C>T	p.(Gln34*)		0%	Likely pathogenic	No	1
PDE6G	NM_002602.4	c.146+1G>T	p.(?)		0%	Likely pathogenic	No	2
PDE6G	NM_002602.4	c.187+1G>T	p.(?)		0	Likely pathogenic	Yes	2
PDE6G	NM_002602.4	c.187G>T	p.(Asp63Tyr)		0	VUS	No	1
POMGNT1	NM_001243766.1	c.187C>T	p.(Arg63*)		0	Pathogenic	Yes	1
POMGNT1	NM_001243766.1	c.860T>G	p.(Ile287Ser)		0.0012%	VUS	Yes	1
PRCD	NM_001077620.3	c.64C>T	p.(Arg22*)		0.0026%	Pathogenic	Yes	2
PROM1	NM_006017.3	c.1077G>T	p.(Gln359His)		0.00062%	VUS	No	2
PROM1	NM_006017.3	c.1142-1G>A	p.(?)		0.0032%	Pathogenic	Yes	2
PROM1	NM_006017.3	c.1177_1178del	p.(Ile393Argfs*21)		0.0012%	Pathogenic	No	2
PROM1	NM_006017.3	c.1354dup	p.(Tyr452Leufs*13)		0.021%	Pathogenic	Yes	1
PROM1	NM_006017.3	c.1579-1G>C	p.(?)		0.003%	Pathogenic	Yes	1
PROM1	NM_006017.3	c.1710C>A	p.(Tyr570*)		0	Pathogenic	Yes	2
PROM1	NM_006017.3	c.1726C>T	p.(Gln576*)		0.0004%	Pathogenic	Yes	2
PROM1	NM_006017.3	c.1984-1G>T	p.(?)		0.0018%	Pathogenic	Yes	4
PROM1	NM_006017.3	c.2005del	p.(Ser669Profs*2)		0.00042%	Likely pathogenic	Yes	1
PROM1	NM_006017.3	c.2050C>T	p.(Arg684*)		0.00083%	Pathogenic	Yes	1
PROM1	NM_006017.3	c.2211+2T>C	p.(?)		0	Likely pathogenic	Yes	2
PROM1	NM_006017.3	c.2446G>C	p.(Ala816Pro)		0.003%	VUS	No	2
PROM1	NM_006017.3	c.2461C>T	p.(Arg821*)		0.00061%	Pathogenic	Yes	1
PROM1	NM_006017.3	c.510-1G>A	p.(?)		0.0004%	Likely pathogenic	Yes	2
PROM1	NM_006017.3	c.544C>T	p.(Gln182*)		0	Likely pathogenic	No	1
PRPH2	NM_000322.5	c.554T>C	p.(Leu185Pro)		0.0008%	Pathogenic	Yes	2
RCBTB1	NM_001352500.2	c.487G>C	p.(Gly163Arg)		0%	VUS	No	1
RCBTB1	NM_001352500.2	c.711+2T>C	p.(?)		0.0023%	Pathogenic	No	1
RCBTB1	NM_001352500.2	c.76G>T	p.(Val26Phe)		0%	VUS	No	2
RCBTB1	NM_001352500.2	c.919G>A	p.(Val307Met)		0.0012%	VUS	Yes	2
RDH12	NM_152443.3	c.146C>T	p.(Thr49Met)		0.0018%	Pathogenic	Yes	1
RDH12	NM_152443.3	c.184C>T	p.(Arg62*)		0.0057%	Pathogenic	Yes	2
RDH12	NM_152443.3	c.278T>C	p.(Leu93Pro)		0.0018%	Likely pathogenic	Yes	2
RDH12	NM_152443.3	c.295C>A	p.(Leu99Ile)		0.006%	Pathogenic	Yes	6
RDH12	NM_152443.3	c.464C>T	p.(Thr155Ile)		0.0021%	Pathogenic	Yes	1
RDH12	NM_152443.3	c.559G>A	p.(Asp187Asn)		0.0008%	VUS	Yes	1
RDH12	NM_152443.3	c.630dup	p.(Thr211Tyrfs*3)		0	Likely pathogenic	No	1
RDH12	NM_152443.3	c.658+2dup	p.(?)		0	Likely pathogenic	No	2
RDH12	NM_152443.3	c.698T>A	p.(Val233Asp)		0.0012%	Pathogenic	Yes	6
RDH12	NM_152443.3	c.781G>A	p.(Gly261Arg)		0	VUS	No	1
RDH12	NM_152443.3	c.788A>C	p.(Gln263Pro)		0	Likely pathogenic	No	2
RDH12	NM_152443.3	c.806_810del	p.(Ala269Glyfs*2)		0.016%	Pathogenic	Yes	2
RDH12	NM_152443.3	c.872C>T	p.(Ser291Phe)		0	VUS	Yes	1
REEP6	NM_001329556.3	c.210-2A>G	p.(?)		0.0004%	Pathogenic	No	2
REEP6	NM_001329556.3	c.223G>A	p.(Glu75Lys)		0.0046%	VUS	Yes	1
REEP6	NM_001329556.3	c.279_280del	p.(Leu94Valfs*86)		0%	Likely pathogenic	Yes	2
REEP6	NM_001329556.3	c.421C>T	p.(Arg141Cys)		0.0008%	VUS	No	1
RHO	NM_000539.3	c.448G>A	p.(Glu150Lys)		0.0048%	Pathogenic	Yes	2
RHO	NM_000539.3	c.646del	p.(Met216*)		0.0011%	Pathogenic	No	2
RLBP1	NM_000326.5	c.452G>A	p.(Arg151Gln)		0.0008%	Likely pathogenic	No	1
RLBP1	NM_000326.5	c.832del	p.(Gln278Argfs*51)		0%	Likely pathogenic	Yes	2
RP1	NM_006269.2	c.1183G>T	p.(Glu395*)		0	Likely pathogenic	No	1
RP1	NM_006269.2	c.1186C>T	p.(Arg396*)		0.0042%	Pathogenic	Yes	2
RP1	NM_006269.2	c.1234dup	p.(Met412Asnfs*7)		0.0004%	Pathogenic	Yes	2
RP1	NM_006269.2	c.1420_4919del	p.(Glu474Tyrfs*20)		N/A	Likely pathogenic	NO	1
RP1	NM_006269.2	c.1468G>T	p.(Glu490*)		0.0028%	Pathogenic	No	1
RP1	NM_006269.2	c.1601_1604del	p.(Lys534Argfs*11)		0	Likely pathogenic	No	2
RP1	NM_006269.2	c.1625C>G	p.(Ser542*)		0.0043%	Pathogenic	Yes	2
RP1	NM_006269.2	c.1719_1723del	p.(Ser574Cysfs*7)		0.0014%	Pathogenic	Yes	2
RP1	NM_006269.2	c.2607dup	p.(Lys870Glufs*4)		0	Likely pathogenic	Yes	1
RP1	NM_006269.2	c.290_291del	p.(Glu97Alafs*37)		0	Likely pathogenic	No	1
RP1	NM_006269.2	c.3466A>T	p.(Lys1156*)		0.0042%	Likely pathogenic	No	1
RP1	NM_006269.2	c.368_369dup	p.(Pro124Alafs*20)		0.0032%	Pathogenic	Yes	2
RP1	NM_006269.2	c.3797del	p.(Lys1266Argfs*28)		0%	Pathogenic	No	1
RP1	NM_006269.2	c.406C>T	p.(His136Tyr)		0	VUS	Yes	1
RP1	NM_006269.2	c.4094del	p.(Gly1365Valfs*8)		0%	Pathogenic	No	1
RP1	NM_006269.2	c.4473A>C	p.(Glu1491Asp)		0.006%	VUS	No	1
RP1	NM_006269.2	c.4897G>T	p.(Glu1633*)		0	Likely pathogenic	No	2
RP1	NM_006269.2	c.515T>G	p.(Leu172Arg)		0.0096%	Likely pathogenic	Yes	1
RP1	NM_006269.2	c.5561_5567del	p.(Glu1854Valfs*41)		0	Likely pathogenic	No	1
RP1	NM_006269.2	c.5753G>T	p.(Cys1918Phe)		0	VUS	Yes	2
RP1	NM_006269.2	c.5797C>T	p.(Arg1933*)		0.017%	Pathogenic	Yes	4
RP1	NM_006269.2	c.615+2T>A	p.(?)		4e-06	Pathogenic	No	3
RP1	NM_006269.2	c.6181del	p.(Ile2061Serfs*12)		0.0028%	Pathogenic	Yes	1
RP1	NM_006269.2	c.668del	p.(Gly223Glufs*41)		0.0028%	Pathogenic	Yes	1
RP1	NM_006269.2	c.965C>A	p.(Ser322*)		0.0008%	Likely pathogenic	No	2
RP1L1	NM_178857.6	c.1972C>T	p.(Arg658*)		0.0025%	Pathogenic	Yes	2
RP1L1	NM_178857.6	c.2074C>T	p.(Arg692Trp)		0.0061%	VUS	No	1
RP1L1	NM_178857.6	c.330dup	p.(Lys111Glnfs*27)		0.0041%	Pathogenic	No	2
RP1L1	NM_178857.6	c.5530_5590del	p.(Ala1844Lysfs*11)		0	VUS	No	1
RP1L1	NM_178857.6	c.5860_5896del	p.(Thr1954Glnfs*12)		0	Likely pathogenic	No	1
RP1L1	NM_178857.6	c.5959C>T	p.(Gln1987*)		0.15%	Pathogenic	Yes	1
RP1L1	NM_178857.6	c.601G>A	p.(Gly201Arg)		0.017%	VUS	No	2
RP1L1	NM_178857.6	c.610_751del	p.(Val204Glyfs*11)		0	Likely pathogenic	No	1
RPE65	NM_000329.3	c.1010T>C	p.(Val337Ala)		0	VUS	No	1
RPE65	NM_000329.3	c.11+5G>A	p.(?)		0.0078%	Pathogenic	Yes	1
RPE65	NM_000329.3	c.1102T>C	p.(Tyr368His)		0.0067%	Pathogenic	Yes	1
RPE65	NM_000329.3	c.292_311del	p.(Ile98Hisfs*26)		0.0044%	Pathogenic	Yes	1
RPE65	NM_000329.3	c.314C>A	p.(Thr105Asn)		0%	VUS	No	1
RPE65	NM_000329.3	c.414del	p.(Val139Trpfs*69)		0	Likely pathogenic	No	1
RPE65	NM_000329.3	c.544C>T	p.(His182Tyr)		0.0004%	Likely pathogenic	No	3
RPE65	NM_000329.3	c.675C>A	p.(Asp215Valfs*4)		0	Pathogenic	No	1
RPE65	NM_000329.3	c.858+1G>A	p.(?)		0	Pathogenic	Yes	1
RPE65	NM_000329.3	c.886dup	p.(Arg296Lysfs*7)		0.004	Pathogenic	No	1
RPE65	NM_000329.3	c.938A>G	p.(His313Arg)		0.0004%	Pathogenic	Yes	1
RPGRIP1	NM_020366.3	c.1358_1376del	p.(Lys453Thrfs*47)		0	Likely pathogenic	No	1
RPGRIP1	NM_020366.3	c.1771_1772insGAAA	p.(Lys591Argfs*24)		0%	Likely pathogenic	No	2
RPGRIP1	NM_020366.3	c.218+2T>A	p.(?)		0%	Likely pathogenic	No	2
RPGRIP1	NM_020366.3	c.2398G>A	p.(Glu800Lys)		0.0018%	Pathogenic	Yes	2
RPGRIP1	NM_020366.3	c.2895+1G>T	p.(?)		0.00088%	Pathogenic	No	2
RPGRIP1	NM_020366.3	c.2941C>T	p.(Arg981*)		0.0004%	Pathogenic	Yes	1
RPGRIP1	NM_020366.3	c.3374T>C	p.(Leu1125Pro)		0	VUS	No	1
RPGRIP1	NM_020366.3	c.430C>T	p.(Gln144*)		0%	Likely pathogenic	No	2
RPGRIP1	NM_020366.3	c.491-11T>A	p.(?)		0%	VUS	No	2
RPGRIP1	NM_020366.3	c.800+1G>A	p.(?)		0.0012%	Pathogenic	Yes	1
SAMD11	NM_001385641.1	c.1454C>T	p.(Ser485Leu)		0.001%	VUS	No	1
SAMD11	NM_001385641.1	c.1924G>A	p.(Val642Ile)		0.013%	VUS	No	1
SAMD11	NM_001385641.1	c.2150dup	p.(Leu718Profs*186)		0.0021%	Likely pathogenic	No	1
SAMD11	NM_152486.3	c.682_683insT	p.(Pro228Leufs*227)		0%	Likely pathogenic	No	2
SAMD11	NM_152486.3	c.682_683insT	p.(Pro228Leufs*227)		0.023%	Likely pathogenic	No	2
SAMD11	NM_001385641.1	c.826C>G	p.(Arg276Gly)		0	VUS	No	1
SLC24A1	NM_004727.3	c.2817del	p.(Phe939Leufs*10)		0.002%	Pathogenic	No	1
SLC24A1	NM_004727.3	c.3094C>T	p.(Gln1032*)		0	Likely pathogenic	No	1
SPATA7	NM_018418.5	c.1216-1G>A	p.(?)		0.0004%	Likely pathogenic	Yes	2
SPATA7	NM_018418.5	c.253C>T	p.(Arg85*)		0.0067%	Pathogenic	Yes	2
TRNT1	NM_001367323.1	c.1240C>T	p.(Gln414*)		0.0004%	Likely pathogenic	Yes	1
TRNT1	NM_001367323.1	c.128_130del	p.(Glu43del)		0.0032%	Likely pathogenic	Yes	1
TRPM1	NM_001252024.2	c.1666G>A	p.(Gly556Arg)		0.0008%	VUS	No	1
TRPM1	NM_001252024.2	c.191G>C	p.(Trp64Ser)		0.0008%	VUS	No	1
TRPM1	NM_001252024.2	c.1966C>T	p.(Arg656*)		0.0008%	Pathogenic	No	1
TRPM1	NM_001252024.2	c.40C>T	p.(Arg14Trp)		0.0018%	VUS	No	1
TULP1	NM_003322.6	c.1025G>A	p.(Arg342Gln)		0.002%	Likely pathogenic	Yes	1
TULP1	NM_003322.6	c.1063G>A	p.(Asp355Asn)		0	Likely pathogenic	Yes	1
TULP1	NM_003322.6	c.1145T>C	p.(Phe382Ser)		0.0008%	Likely pathogenic	Yes	4
TULP1	NM_003322.6	c.1256G>A	p.(Arg419Gln)		0.00079%	Pathogenic	Yes	1
TULP1	NM_003322.6	c.1258C>A	p.(Arg420Ser)		0.0009%	Likely pathogenic	Yes	4
TULP1	NM_003322.6	c.1345C>T	p.(Arg449Cys)		0.0016%	VUS	No	1
TULP1	NM_003322.6	c.1382T>C	p.(Leu461Pro)		0	Likely pathogenic	No	1
TULP1	NM_003322.6	c.1445G>A	p.(Arg482Gln)		0.0004%	Pathogenic	Yes	2
TULP1	NM_003322.6	c.1496-6C>A	p.(?)		0.0082%	Pathogenic	Yes	1
TULP1	NM_003322.6	c.1588_1593dup	p.(Ile530_Ala531dup)		0	VUS	No	1
TULP1	NM_003322.6	c.190+1G>A	p.(?)		0%	Likely pathogenic	No	2
TULP1	NM_003322.6	c.373G>T	p.(Glu125*)		0.00040%	Likely pathogenic	No	2
TULP1	NM_003322.6	c.742_745del	p.(Glu248Lysfs*10)		0%	Pathogenic	No	1
USH2A	NM_206933.3	c.[13335_13343del;13346C>T]	p.[(Glu4445_Met4447del);(Ser4449Phe)]		0%	Likely pathogenic/VUS	No	1
USH2A	NM_206933.3	c.[4141T>A;4144T>G]	p.[(Ser1381Thr);(Trp1382Gly)]		0	VUS	No	1
USH2A	NM_206933.3	c.10073G>A	p.(Cys3358Tyr)		0.039%	Pathogenic	Yes	3
USH2A	NM_206933.3	c.10073G>A(;)11927C>T	p.(Cys3358Tyr)(;)(Thr3976Met)		0.039%;0.059%	Pathogenic	No	1
USH2A	NM_206933.3	c.100C>T	p.(Arg34*)		0.0008%	Likely pathogenic	No	1
USH2A	NM_206933.3	c.10342G>A	p.(Glu3448Lys)		0	Likely pathogenic	Yes	1
USH2A	NM_206933.3	c.10345G>C	p.(Glu3449Gln)		0	VUS	No	1
USH2A	NM_206933.3	c.1039G>C	p.(Asp347His)		0.0004%	VUS	Yes	1
USH2A	NM_206933.3	c.1055C>T	p.(Thr352Ile)		0.0008%	Likely pathogenic	Yes	1
USH2A	NM_206933.3	c.10585G>A	p.(Gly3529Ser)		0.0004%	Likely pathogenic	Yes	1
USH2A	NM_206933.3	c.10636G>T	p.(Gly3546*)		0	Pathogenic	Yes	1
USH2A	NM_206933.3	c.10759C>T	p.(Gln3587*)		0	Pathogenic	Yes	1
USH2A	NM_206933.3	c.10859T>C	p.(Ile3620Thr)		0.0012%	Likely pathogenic	Yes	2
USH2A	NM_206933.3	c.11156G>A	p.(Arg3719His)		0.006%	Pathogenic	Yes	1
USH2A	NM_206933.3	c.11389+3A>T	p.(?)		0.0008%	Likely pathogenic	Yes	1
USH2A	NM_206933.3	c.11686A>C	p.(Ile3896Leu)		0.0032%	VUS	No	1
USH2A	NM_206933.3	c.11754G>A	p.(Trp3918*)		0	Pathogenic	Yes	2
USH2A	NM_206933.3	c.11828G>C	p.(Arg3943Thr)		0	VUS	No	1
USH2A	NM_206933.3	c.11864G>A	p.(Trp3955*)		0.012%	Pathogenic	Yes	2
USH2A	NM_206933.3	c.11875_11876del	p.(Gln3959Asnfs*53)		0.00071%	Pathogenic	Yes	1
USH2A	NM_206933.3	c.11878A>C	p.(Thr3960Pro)		0	VUS	No	1
USH2A	NM_206933.3	c.11927C>T(;)14803C>T	p.(Thr3976Met)(;)(Arg4935*)		0.059%;0.0012%	VUS/Pathogenic	Yes	1
USH2A	NM_206933.3	c.12067-2A>G	p.(?)		0.0084%	Pathogenic	Yes	1
USH2A	NM_206933.3	c.12191C>A	p.(Ser4064Tyr)		0	VUS	No	1
USH2A	NM_206933.3	c.12295-3T>A	p.(?)		1.8e-05	Pathogenic	Yes	1
USH2A	NM_206933.3	c.12328T>G	p.(Tyr4110Asp)		0	VUS	Yes	1
USH2A	NM_206933.3	c.12505A>C	p.(Thr4169Pro)		0	VUS	Yes	1
USH2A	NM_206933.3	c.12569T>A	p.(Val4190Glu)		0	Likely pathogenic	Yes	1
USH2A	NM_206933.3	c.1256G>T	p.(Cys419Phe)		0.004%	Likely pathogenic	Yes	1
USH2A	NM_206933.3	c.12574C>T	p.(Arg4192Cys)		0.0036%	Pathogenic	Yes	4
USH2A	NM_206933.3	c.12598T>G	p.(Trp4200Gly)		0.024%	VUS	No	1
USH2A	NM_206933.3	c.12863C>A	p.(Pro4288Gln)		0	VUS	Yes	1
USH2A	NM_206933.3	c.12874A>G	p.(Asn4292Asp)		0.0028%	Likely pathogenic	Yes	3
USH2A	NM_206933.3	c.13010C>T	p.(Thr4337Met)		0	Pathogenic	Yes	1
USH2A	NM_206933.3	c.131del	p.(Gly44Glufs*101)		0	Likely pathogenic	No	1
USH2A	NM_206933.3	c.13207_13208del	p.(Gly4403Profs*15)		0.002%	Pathogenic	Yes	1
USH2A	NM_206933.3	c.1324del	p.(Ser442Profs*16)		0	Likely pathogenic	No	1
USH2A	NM_206933.3	c.13316C>T	p.(Thr4439Ile)		0.0012%	Pathogenic	Yes	1
USH2A	NM_206933.3	c.13339A>G	p.(Met4447Val)		0.012%	Pathogenic	Yes	1
USH2A	NM_206933.3	c.13374delA	p.(Glu4458Aspfs*3)		0.00040%	Pathogenic	Yes	1
USH2A	NM_206933.3	c.13466G>A	p.(Gly4489Asp)		0	Likely pathogenic	No	1
USH2A	NM_206933.3	c.13570A>G	p.(Lys4524Glu)		0.0004%	VUS	Yes	1
USH2A	NM_206933.3	c.13576C>T	p.(Arg4526*)		0%	Pathogenic	Yes	1
USH2A	NM_206933.3	c.13649T>G	p.(Val4550Gly)		0.033%	VUS	Yes	1
USH2A	NM_206933.3	c.13822C>T	p.(Arg4608*)		0.0004%	Pathogenic	Yes	1
USH2A	NM_206933.4	c.1391G>A	p.(Arg464His)		0.0012%	Pathogenic	Yes	1
USH2A	NM_206933.3	c.14175G>A	p.(Trp4725*)		0	Pathogenic	Yes	1
USH2A	NM_206933.3	c.14243C>T	p.(Ser4748Phe)		0.0004%	VUS	Yes	1
USH2A	NM_206933.3	c.1437C>A	p.(Phe479Leu)		0.002%	VUS	No	1
USH2A	NM_206933.3	c.14402_14403del	p.(Tyr4801Phefs*20)		0.0004%	Pathogenic	No	1
USH2A	NM_206933.3	c.14720T>C	p.(Leu4907Pro)		0	VUS	No	1
USH2A	NM_206933.3	c.1478A>G	p.(Tyr493Cys)		0.0008%	VUS	Yes	1
USH2A	NM_206933.3	c.14791+5G>T	p.(?)		0.0014%	Likely pathogenic	Yes	1
USH2A	NM_206933.3	c.14803C>T	p.(Arg4935*)		0.0012%	Pathogenic	Yes	1
USH2A	NM_206933.3	c.15178T>C	p.(Ser5060Pro)		0.0042%	Likely pathogenic	Yes	2
USH2A	NM_206933.3	c.15355C>T	p.(Arg5119Trp)		0.0056%	VUS	Yes	1
USH2A	NM_206933.3	c.1606T>C	p.(Cys536Arg)		0.0025%	Pathogenic	Yes	2
USH2A	NM_206933.3	c.175G>A	p.(Gly59Arg)		0%	Pathogenic	No	1
USH2A	NM_206933.3	c.2167+5G>A	p.[(Ile658Glyfs*33, Gln714_Gly723del)]		0.0046%	Likely pathogenic	Yes	2
USH2A	NM_206933.3	c.2168-1G>C	p.(?)		0.0004%	Pathogenic	Yes	2
USH2A	NM_206933.3	c.2209C>T	p.(Arg737*)		0.0008%	Pathogenic	Yes	1
USH2A	NM_206933.3	c.2276G>T	p.(Cys759Phe)		0.097%	Pathogenic	Yes	30
USH2A	NM_206933.3	c.2299del	p.(Glu767Serfs*21)		0.07%	Pathogenic	Yes	19
USH2A	NM_206933.3	c.232T>G	p.(Phe78Val)		0.0008%	VUS	Yes	2
USH2A	NM_206933.3	c.2330G>A	p.(Cys777Tyr)		0.0021%	Likely pathogenic	No	1
USH2A	NM_206933.3	c.253A>T(;)1606T>C	p.(Ile85Phe)(;)(Cys536Arg)		0.0004;0.0025%	VUS/Pathogenic	No	1
USH2A	NM_206933.3	c.2610C>A	p.(Cys870*)		0.0014%	Pathogenic	Yes	2
USH2A	NM_206933.3	c.2802T>G	p.(Cys934Trp)		0.02%	Pathogenic	Yes	2
USH2A	NM_206933.3	c.3062G>T	p.(Cys1021Phe)		0%	VUS	No	1
USH2A	NM_206933.3	c.3368A>G	p.(Tyr1123Cys)		0.0016%	Likely pathogenic	Yes	1
USH2A	NM_206933.3	c.3713C>G	p.(Thr1238Arg)		0.0004%	Likely pathogenic	Yes	1
USH2A	NM_206933.3	c.4106C>T	p.(Ser1369Leu)		0.016%	Likely pathogenic	Yes	2
USH2A	NM_206933.3	c.4106C>T(;)4714C>T	p.(Ser1369Leu)(;)(Leu1572Phe)		0.016%;0.073%	Likely pathogenic/VUS	Yes	2
USH2A	NM_206933.3	c.4222C>T	p.(Gln1408*)		0.006%	Pathogenic	Yes	1
USH2A	NM_206933.3	c.4325T>C	p.(Phe1442Ser)		0.0012%	Likely pathogenic	Yes	2
USH2A	NM_206933.3	c.4385C>T	p.(Thr1462Ile)		0%	VUS	Yes	1
USH2A	NM_206933.3	c.4732C>T	p.(Arg1578Cys)		0.0018%	Pathogenic	Yes	3
USH2A	NM_206933.3	c.487T>C	p.(Cys163Arg)		0%	VUS	No	2
USH2A	NM_206933.3	c.5044del	p.(Tyr1682Thrfs*32)		0.0004%	Likely pathogenic	No	1
USH2A	NM_206933.3	c.5298+1G>C	p.(?)		0%	Likely pathogenic	Yes	1
USH2A	NM_206933.3	c.5399G>A	p.(Trp1800*)		0	Pathogenic	Yes	1
USH2A	NM_206933.3	c.6103T>G	p.(Cys2035Gly)		0%	VUS	No	1
USH2A	NM_206933.3	c.637C>T	p.(His213Tyr)		0%	VUS	No	1
USH2A	NM_206933.3	c.6399G>A	p.(Trp2133*)		0	Pathogenic	Yes	1
USH2A	NM_206933.3	c.6598T>C	p.(Phe2200Leu)		0.0014%	VUS	No	1
USH2A	NM_206933.3	c.6647T>A	p.(Ile2216Asn)		0%	VUS	No	1
USH2A	NM_206933.3	c.6670G>T	p.(Gly2224Cys)		0.05%	VUS	Yes	1
USH2A	NM_206933.3	c.6937G>T	p.(Gly2313Cys)		0.011%	Pathogenic	Yes	1
USH2A	NM_206933.3	c.6967C>T	p.(Arg2323*)		0.0008%	Pathogenic	Yes	2
USH2A	NM_206933.3	c.7387G>A	p.(Ala2463Thr)		0.0024%	VUS	No	1
USH2A	NM_206933.3	c.7588del	p.(Glu2530Argfs*7)		0	Pathogenic	No	1
USH2A	NM_206933.4	c.7595-2144A>G	p.(Lys2532Thrfs*56)		0.0064%	Pathogenic	Yes	1
USH2A	NM_206933.3	c.7595-3C>G	p.(Pro2533Asnfs*5)		0.0012%	Pathogenic	Yes	1
USH2A	NM_206933.3	c.7809C>A	p.(Cys2603*)		0%	Likely pathogenic	No	1
USH2A	NM_206933.3	c.7924A>G	p.(Ile2642Val)		0.0057%	VUS	No	1
USH2A	NM_206933.3	c.802G>A	p.(Gly268Arg)		0.0021%	Likely pathogenic	Yes	2
USH2A	NM_206933.3	c.820C>G	p.(Arg274Gly)		0.0008%	Likely pathogenic	Yes	1
USH2A	NM_206933.3	c.8254G>A	p.(Gly2752Arg)		0.0024%	Likely pathogenic	Yes	4
USH2A	NM_206933.3	c.8342C>T	p.(Thr2781Ile)		0.025%	VUS	Yes	1
USH2A	NM_206933.3	c.8456C>A	p.(Thr2819Asn)		0.0032%	VUS	No	1
USH2A	NM_206933.3	c.8681+1G>C	p.(?)		0	Likely pathogenic	No	1
USH2A	NM_206933.3	c.8758A>G	p.(Thr2920Ala)		0.0016%	VUS	No	1
USH2A	NM_206933.3	c.8845+6_8845+9del	p.(?)		0.025%	VUS	No	1
USH2A	NM_206933.3	c.9258G>T	p.(Gln3086His)		0.0008%	VUS	Yes	1
USH2A	NM_206933.3	c.9259G>A	p.(Val3087Ile)		0.0081%	VUS	Yes	1
USH2A	NM_206933.3	c.9346C>G	p.(Pro3116Ala)		0	VUS	Yes	1
USH2A	NM_206933.3	c.9433C>T	p.(Leu3145Phe)		0.0008%	VUS	Yes	3
USH2A	NM_206933.3	c.9459C>A	p.(Cys3153*)		0.0032%	Pathogenic	Yes	1
USH2A	NM_206933.4	c.949C>A	p.[=, Tyr318Cysfs*17]		0.0028%	Likely pathogenic	Yes	1
USH2A	NM_206933.3	c.9570+1G>T	p.(?)		0	Likely pathogenic	Yes	1
USH2A	NM_206933.3	c.9799T>C	p.(Cys3267Arg)		0.00071%	Likely pathogenic	Yes	1
USH2A	NM_206933.3	c.9815C>T	p.(Pro3272Leu)		0.0044%	Likely pathogenic	Yes	1
USH2A	NM_206933.3	c.9844T>C	p.(Cys3282Arg)		0	VUS	Yes	1
USH2A	NM_206933.3	c.9882C>G	p.(Cys3294Trp)		0.004%	Likely pathogenic	Yes	2
USH2A	NM_206933.3	c.9921T>G	p.(Cys3307Trp)		0	VUS	Yes	3
USH2A	NM_206933.3	c.9958G>T	p.(Gly3320Cys)		0	Likely pathogenic	Yes	1
WDR34	NM_052844.3	c.967A>C	p.(Thr323Pro)		0	VUS	No	2

### Sheet: Blad2
ABCA4	NM_000350.3	c.[5461-10T>C;5603A>T]	p.[[Thr1821Aspfs*6,Thr1821Valfs*13];(Asn1868Ile)]	Severe allele	0.022%	Pathogenic	Yes	5	Known variant	Number of alleles
ABCA4	NM_000350.3	c.1019A>G	p.(Tyr340Cys)	Moderate allele	0	Likely pathogenic	Yes	1
ABCA4	NM_000350.3	c.1319A>G(;)2353C>T	p.(Tyr440Cys)(;)(Arg785Cys)	New variant	0.013;0.0020%	VUS	No	1
ABCA4	NM_000350.3	c.1622T>C	p.(Leu541Pro)	Severe allele	0.016%	Pathogenic	Yes	3
ABCA4	NM_000350.3	c.1714C>T	p.(Arg572*)	Severe allele	0	Pathogenic	Yes	1
ABCA4	NM_000350.3	c.1835del	p.(Gln612Argfs*37)	New variant	0%	Likely pathogenic	No	1
ABCA4	NM_000350.3	c.1933G>T	p.(Asp645Tyr)	New variant	0.0039%	Likely pathogenic	Yes	4
ABCA4	NM_000350.3	c.1938-2A>C	p.(?)	Severe allele	0%	Likely pathogenic	No	1
ABCA4	NM_000350.3	c.2041C>T	p.(Arg681*)	Severe allele	0.00080%	Pathogenic	Yes	3
ABCA4	NM_000350.3	c.214G>A	p.(Gly72Arg)	Moderate allele	0.0028%	Pathogenic	Yes	1
ABCA4	NM_000350.3	c.214G>A(;)4469G>A	p.(Gly72Arg)(;)(Cys1490Tyr)	Severe allele	0%	Pathogenic	Yes	1
ABCA4	NM_000350.3	c.2300T>A	p.(Val767Asp)	Moderate allele	0.002%	Pathogenic	Yes	1
ABCA4	NM_000350.3	c.2385_2400del	p.(Ser795Argfs*43)	Severe allele	0	Likely pathogenic	Yes	1
ABCA4	NM_000350.3	c.2626C>T	p.(Gln876*)	Severe allele	0	Pathogenic	Yes	1
ABCA4	NM_000350.3	c.2813T>C	p.(Phe938Ser)	Mild/moderate allele	0.0053%	Pathogenic	Yes	1
ABCA4	NM_000350.3	c.2870A>G	p.(Gln957Arg)	Severe allele	0.0032%	Pathogenic	Yes	1
ABCA4	NM_000350.3	c.2894A>G	p.(Asn965Ser)	Moderate allele	0.012%	Pathogenic	Yes	5
ABCA4	NM_000350.3	c.3056C>T	p.(Thr1019Met)	Severe allele	0.0032%	Pathogenic	Yes	1
ABCA4	NM_000350.3	c.3064G>A	p.(Glu1022Lys)	Moderate allele	0.0008%	Pathogenic	Yes	2
ABCA4	NM_000350.3	c.3210_3211dup	p.(Ser1071Cysfs*14)	Severe allele	0.002%	Pathogenic	Yes	1
ABCA4	NM_000350.3	c.4139C>T	p.(Pro1380Leu)	Moderate allele	0.023%	Pathogenic	Yes	1
ABCA4	NM_000350.3	c.4253+5G>A	p.(Ile1377Hisfs*3)	Severe allele	0.0012%	Likely pathogenic	Yes	1
ABCA4	NM_000350.3	c.4352+1G>A	p.(?)	Severe allele	0.0012%	Pathogenic	Yes	1
ABCA4	NM_000350.3	c.4437G>A	p.(Trp1479*)	Severe allele	0	Pathogenic	Yes	1
ABCA4	NM_000350.3	c.454C>T	p.(Arg152*)	Severe allele	0.0016%	Pathogenic	Yes	1
ABCA4	NM_000350.3	c.4667+2T>C	p.(?)	Severe allele	0.0008%	Likely pathogenic	Yes	1
ABCA4	NM_000350.3	c.4753C>T	p.(Arg1585Trp)	New variant	0.0011%	VUS	No	1
ABCA4	NM_000350.3	c.5196+1G>A	p.(?)	Severe allele	0.0022%	Pathogenic	Yes	1
ABCA4	NM_000350.3	c.52C>T	p.(Arg18Trp)	Moderate allele	0.0016%	Pathogenic	Yes	1
ABCA4	NM_000350.3	c.5309A>G	p.(Tyr1770Cys)	New variant	0.0004%	VUS	No	1
ABCA4	NM_000350.3	c.5316G>A	p.(Trp1772*)	Severe allele	0.0004%	Pathogenic	Yes	1
ABCA4	NM_000350.3	c.5714+1G>C	p.(?)	Severe allele	0	Likely pathogenic	Yes	2
ABCA4	NM_000350.3	c.5714+5G>A	p.[=,Glu1863Leufs*33]	Moderate allele	0.03%	Pathogenic	Yes	2
ABCA4	NM_000350.3	c.5917del	p.(Val1973*)	Severe allele	0.0028%	Pathogenic	Yes	2
ABCA4	NM_000350.3	c.6077T>C	p.(Leu2026Pro)	Moderate allele	0.0004%	Pathogenic	Yes	2
ABCA4	NM_000350.3	c.6088C>T	p.(Arg2030*)	Severe allele	0.0028%	Pathogenic	Yes	3
ABCA4	NM_000350.3	c.6305A>C	p.(Asp2102Ala)	Moderate/severe allele	0	Likely pathogenic	Yes	2
ABCA4	NM_000350.3	c.634C>T	p.(Arg212Cys)	Severe allele	0.011%	Pathogenic	Yes	1
ABCA4	NM_000350.3	c.6500T>A	p.(Val2167Asp)	New variant	0	VUS	No	1
ABCA4	NM_000350.3	c.6658C>T	p.(Gln2220*)	Severe allele	0.0052%	Pathogenic	Yes	2
ABCA4	NM_000350.3	c.6705_6706insC	p.(Val2236Argfs*15)	New variant	0	Likely pathogenic	No	1
ABCA4	NM_000350.3	c.6729+5_6729+19del	p.(Phe2161Cysfs*3)	Severe allele	0.0068%	Likely pathogenic	Yes	2
ABCA4	NM_000350.3	c.716G>A	p.(Trp239*)	Severe allele	0.0004%	Pathogenic	Yes	1
ABCA4	NM_000350.3	c.768G>T	p.(Leu257Valfs*17)	Severe allele	0.0085%	Pathogenic	Yes	3
ABCA4	NM_000350.3	c.868C>T	p.(Arg290Trp)	Severe allele	0.002%	Likely pathogenic	Yes	2
