## Supplemental Table 7 - AD SNVs for "Cost-effective sequence analysis of 113 genes in 1,192 probands with retinitis pigmentosa and Leber congenital amaurosis"

### Sheet: Blad1
Supplemental Table 7: Single nucleotide variants in genes associated with autosomal dominant inheritance
Gene	NM accession	cDNA	Protein	gnomAD-ALL AF	Franklin ACMG Classification (Allele 1)	Known in LOVD?	Number of alleles
AIPL1	NM_014336.5	c.784+2T>A	p.(?)	0	Likely pathogenic	No	1
BEST1	NM_004183.4	c.1101-1G>A	p.(?)	0%	Likely pathogenic	No	1
BEST1	NM_004183.4	c.388C>A	p.(Arg130Ser)	0.0019%	Pathogenic	Yes	1
BEST1	NM_004183.4	c.682G>A	p.(Asp228Asn)	0.0004%	Likely pathogenic	Yes	2
BEST1	NM_004183.4	c.704T>C	p.(Val235Ala)	0%	Likely pathogenic	Yes	1
CRX	NM_000554.6	c.121C>T	p.(Arg41Trp)	0.0008%	Pathogenic	Yes	3
CRX	NM_000554.6	c.577_578del	p.(Met193Aspfs*42)	0%	Likely pathogenic	No	1
GUCY2D	NM_000180.4	c.2512C>T	p.(Arg838Cys)	0.00001%	Pathogenic	Yes	1
GUCY2D	NM_000180.4	c.2513G>A	p.(Arg838His)	0	Pathogenic	Yes	1
GUCY2D	NM_000180.4	c.2513G>C	p.(Arg838Pro)	0	Pathogenic	Yes	1
HK1	NM_001322365.1	c.2644G>A	p.(Glu882Lys)	0.0012%	Pathogenic	Yes	4
KLHL7	NM_001031710.3	c.422T>C	p.(Val141Ala)	0	Likely pathogenic	Yes	1
KLHL7	NM_001031710.3	c.458C>T	p.(Ala153Val)	0	Pathogenic	Yes	3
NR2E3	NM_014249.4	c.166G>A	p.(Gly56Arg)	0%	Pathogenic	Yes	1
OTX2	NM_021728.4	c.538C>T	p.(Gln180*)	0	Likely pathogenic	No	1
PROM1	NM_006017.3	c.1117C>T	p.(Arg373Cys)	0.0004%	Pathogenic	Yes	2
PRPF3	NM_004698.4	c.-48-2dup	p.(?)	0%	Likely pathogenic	No	1
PRPF31	NM_015629.4	c.1060C>T	p.(Arg354*)	0%	Pathogenic	No	1
PRPF31	NM_015629.4	c.1077C>A	p.(Tyr359*)	0	Likely pathogenic	Yes	1
PRPF31	NM_015629.4	c.1142del	p.(Gly381Glufs*32)	0	Likely pathogenic	No	1
PRPF31	NM_015629.4	c.1374+654C>G	p.(?)	0	Likely pathogenic	Yes	1
PRPF31	NM_015629.4	c.1462_1472del	p.(Lys488Argfs*75)	0	Likely pathogenic	Yes	2
PRPF31	NM_015629.4	c.245_246del	p.(Gly82Alafs*7)	0	Pathogenic	No	1
PRPF31	NM_015629.4	c.335del	p.(Lys112Serfs*86)	0%	Pathogenic	No	1
PRPF31	NM_015629.4	c.359del	p.(Lys120Argfs*78)	0%	Pathogenic	No	2
PRPF31	NM_015629.4	c.527+3A>G	p.(?)	0%	Likely pathogenic	Yes	1
PRPF31	NM_015629.4	c.528-39_531del	p.(?)	0%	Likely pathogenic	Yes	1
PRPF31	NM_015629.4	c.615C>G	p.(Tyr205*)	0	Pathogenic	Yes	1
PRPF31	NM_015629.4	c.946-6_966del	p.(?)	0	Likely pathogenic	No	1
PRPF6	NM_012469.4	c.514C>G	p.(Arg172Gly)	0%	Likely pathogenic	No	1
PRPF8	NM_006445.4	c.5792C>T	p.(Thr1931Met)	0	Likely pathogenic	Yes	2
PRPF8	NM_006445.4	c.6926A>T	p.(His2309Leu)	0	Likely pathogenic	Yes	1
PRPF8	NM_006445.4	c.6938A>C	p.(His2313Pro)	0	Likely pathogenic	Yes	1
PRPF8	NM_006445.4	c.7001A>G	p.(Tyr2334Cys)	0	Likely pathogenic	No	1
PRPH2	NM_000322.5	c.[352_353del;356del]	p.[(Cys118Leufs*58);(Cys119Serfs*20)]	0%	Likely pathogenic	No	1
PRPH2	NM_000322.5	c.281G>A	p.(Trp94*)	0	Pathogenic	Yes	1
PRPH2	NM_000322.5	c.514C>T	p.(Arg172Trp)	0	Pathogenic	Yes	2
PRPH2	NM_000322.5	c.535T>C	p.(Trp179Arg)	0%	Pathogenic	Yes	1
PRPH2	NM_000322.5	c.554T>C	p.(Leu185Pro)	8e-06	Likely pathogenic	No	3
PRPH2	NM_000322.5	c.582-1G>A	p.(?)	0	Pathogenic	Yes	1
PRPH2	NM_000322.5	c.583C>T	p.(Arg195*)	0.0004%	Pathogenic	Yes	1
PRPH2	NM_000322.5	c.623G>A	p.(Gly208Asp)	0.0053%	Pathogenic	Yes	1
PRPH2	NM_000322.5	c.633C>G	p.(Phe211Leu)	0	Pathogenic	Yes	1
PRPH2	NM_000322.5	c.646C>T	p.(Pro216Ser)	0%	Pathogenic	Yes	1
PRPH2	NM_000322.5	c.665G>C	p.(Cys222Ser)	0	Pathogenic	Yes	1
PRPH2	NM_000322.5	c.748T>G	p.(Cys250Gly)	0	Likely pathogenic	Yes	1
PRPH2	NM_000322.5	c.94A>G	p.(Ile32Val)	0.081%	Likely pathogenic	Yes	1
RHO	NM_000539.3	c.1028G>A	p.(Ser343Asn)	0%	Pathogenic	Yes	1
RHO	NM_000539.3	c.1039C>T	p.(Pro347Ser)	0	Pathogenic	Yes	1
RHO	NM_000539.3	c.1040C>T	p.(Pro347Leu)	0.00035%	Pathogenic	Yes	4
RHO	NM_000539.3	c.11C>A	p.(Thr4Lys)	0	Likely pathogenic	Yes	1
RHO	NM_000539.3	c.151G>C	p.(Gly51Arg)	0%	Pathogenic	Yes	2
RHO	NM_000539.3	c.196A>T	p.(Lys66*)	0	Pathogenic	Yes	1
RHO	NM_000539.3	c.284T>C	p.(Leu95Pro)	0	Likely pathogenic	No	1
RHO	NM_000539.3	c.328T>C	p.(Cys110Arg)	0%	Pathogenic	Yes	3
RHO	NM_000539.3	c.403C>T	p.(Arg135Trp)	0%	Pathogenic	Yes	3
RHO	NM_000539.3	c.44A>G	p.(Asn15Ser)	0	Pathogenic	Yes	1
RHO	NM_000539.3	c.541G>A	p.(Glu181Lys)	0	Pathogenic	Yes	1
RHO	NM_000539.3	c.544G>A	p.(Gly182Ser)	0%	Pathogenic	Yes	1
RHO	NM_000539.3	c.562G>A	p.(Gly188Arg)	0%	Pathogenic	Yes	1
RHO	NM_000539.3	c.563G>A	p.(Gly188Glu)	0.0004%	Pathogenic	Yes	1
RHO	NM_000539.3	c.568G>C	p.(Asp190His)	0	Likely pathogenic	Yes	1
RHO	NM_000539.3	c.632A>G	p.(His211Arg)	0%	Pathogenic	Yes	1
RHO	NM_000539.3	c.745G>T	p.(Glu249*)	0.002%	Pathogenic	Yes	1
RHO	NM_000539.3	c.799C>A	p.(Pro267Thr)	0%	Pathogenic	No	1
RHO	NM_000539.3	c.886A>G	p.(Lys296Glu)	0%	Pathogenic	Yes	1
ROM1	NM_000327.3	c.1del	p.(?)	0%	VUS	No	1
ROM1	NM_000327.3	c.339dup	p.(Leu114Alafs*18)	0.13%	Likely pathogenic	Yes	1
RP1	NM_006269.2	c.2029C>T	p.(Arg677*)	0%	Pathogenic	Yes	3
RP1	NM_006269.2	c.2172_2185del	p.(Ile725Argfs*6)	0%	Pathogenic	Yes	1
RP1	NM_006269.2	c.2219C>G	p.(Ser740*)	0	Pathogenic	Yes	1
RP1	NM_006269.2	c.2451_2452del	p.(Ser818Phefs*6)	0%	Likely pathogenic	No	1
RP1	NM_006269.2	c.2613dup	p.(Arg872Thrfs*2)	0.0004%	Pathogenic	Yes	1
RP1	NM_006269.2	c.3157del	p.(Tyr1053Thrfs*4)	0.0008%	Pathogenic	Yes	2
SNRNP200	NM_014014.5	c.2041C>T	p.(Arg681Cys)	0.0004%	Pathogenic	Yes	3
SNRNP200	NM_014014.5	c.3260C>T	p.(Ser1087Leu)	0.0004%	Pathogenic	Yes	4
TIMP3	NM_000362.4	c.113C>G	p.(Ser38Cys)	0.0032%	Likely pathogenic	Yes	1
TOPORS	NM_005802.5	c.2474dup	p.(Tyr825*)	0	Likely pathogenic	Yes	2
TOPORS	NM_005802.5	c.2524dupA	p.(Thr842Asnfs*31)	0%	Likely pathogenic	Yes	1
TOPORS	NM_005802.5	c.2554_2557del	p.(Glu852Glnfs*13)	0.0032%	Pathogenic	No	1
TOPORS	NM_005802.5	c.2563_2569del	p.(His855Glyfs*9)	0	Likely pathogenic	No	2
