## Supplemental Table 8 - XL SNVs for "Cost-effective sequence analysis of 113 genes in 1,192 probands with retinitis pigmentosa and Leber congenital amaurosis"

### Sheet: Blad1
Supplemental Table 8: Single nucleotide variants in genes associated with X-linked inheritance
Gene	NM accession	cDNA	Protein	gnomAD-ALL AF	Franklin ACMG Classifcation (Allele 1)	Known in LOVD?	Number of alleles
CHM	NM_000390.4	c.130G>T	p.(Gly44*)	0%	Pathogenic	Yes	1
CHM	NM_000390.4	c.649_652del	p.(Tyr217Hisfs*14)	0%	Pathogenic	Yes	1
CHM	NM_000390.4	c.83C>G	p.(Ser28*)	0%	Pathogenic	Yes	1
NYX	NM_022567.2	c.134C>T	p.(Ser45Leu)	0	VUS	No	1
NYX	NM_022567.2	c.92G>A	p.(Cys31Tyr)	0	VUS	No	1
RP2	NM_006915.3	c.127A>G	p.(Ser43Gly)	0.0011%	VUS	Yes	1
RP2	NM_006915.3	c.352C>T	p.(Arg118Cys)	0%	Pathogenic	Yes	1
RP2	NM_006915.3	c.358C>T	p.(Arg120*)	0%	Pathogenic	Yes	2
RP2	NM_006915.3	c.391dupT	p.(Cys131Leufs*8)	0%	Likely pathogenic	No	1
RP2	NM_006915.3	c.409_411del	p.(Ile137del)	0%	Likely pathogenic	Yes	1
RP2	NM_006915.3	c.557_566del	p.(Trp186Phefs*49)	0%	Likely pathogenic	No	1
RP2	NM_006915.3	c.566T>C	p.(Leu189Pro)	0	VUS	No	1
RP2	NM_006915.3	c.687_688del	p.(Lys230Glufs*4)	0%	Likely pathogenic	No	1
RP2	NM_006915.3	c.793del	p.(Val265Phefs*8)	0	Likely pathogenic	No	1
RP2	NM_006915.3	c.810_811del	p.(Ser271Hisfs*4)	0	Likely pathogenic	No	2
RP2	NM_006915.3	c.873del	p.(Leu292*)	0%	Pathogenic	No	1
RPGR	NM_000328.3	c.1234C>T	p.(Arg412*)	0%	Pathogenic	Yes	1
RPGR	NM_000328.3	c.1243_1244del	p.(Arg415Glyfs*37)	0%	Pathogenic	Yes	2
RPGR	NM_000328.3	c.1304_1305del	p.(Leu435Argfs*17)	0	Likely pathogenic	Yes	1
RPGR	NM_000328.3	c.1367_1368del	p.(Gln456Argfs*6)	0	Likely pathogenic	No	1
RPGR	NM_000328.3	c.1588G>A	p.(Gly530Arg)	0	VUS	No	1
RPGR	NM_000328.3	c.1872_1873del	p.(Glu624Aspfs*5)	0%	Pathogenic	Yes	1
RPGR	NM_000328.3	c.202G>A	p.(Gly68Arg)	0%	Likely pathogenic	Yes	1
RPGR	NM_000328.3	c.2041_2042del	p.(Glu681Argfs*7)	0.00055%	Likely pathogenic	No	2
RPGR	NM_000328.3	c.2057_2060del	p.(Thr686Metfs*17)	0%	Likely pathogenic	No	1
RPGR	NM_000328.3	c.2324_2325del	p.(Ile775Argfs*9)	0%	Pathogenic	No	1
RPGR	NM_001034853.2	c.2405_2406del	p.(Glu802Glyfs*32)	0%	Pathogenic	Yes	1
RPGR	NM_000328.3	c.28+2T>C	p.(?)	0%	Likely pathogenic	No	1
RPGR	NM_001034853.2	c.3027_3028del	p.(Glu1010Glyfs*68)	0.0011%	Pathogenic	Yes	1
RPGR	NM_000328.3	c.350G>A	p.(Gly117Glu)	0%	VUS	Yes	1
RPGR	NM_000328.3	c.706C>T	p.(Gln236*)	0%	Likely pathogenic	Yes	1
RPGR	NM_000328.3	c.842_843del	p.(Phe281*)	0%	Likely pathogenic	No	1
RPGR	NM_000328.3	c.891_892del	p.(Ile297Metfs*48)	0	Likely pathogenic	Yes	1
RPGR	NM_000328.3	c.934+1G>C	p.(?)	0	Likely pathogenic	Yes	1
